# The Impact of Non-Pharmaceutical Interventions on the First COVID-19 Epidemic Wave in South Africa

**DOI:** 10.1101/2021.06.29.21259625

**Authors:** Thabo Mabuka, Nesisa Ncube, Michael Ross, Andrea Silaji, Willie Macharia, Tinashe Ndemera, Tlaleng Lemeke

## Abstract

On the 5^th^ of March 2020, South Africa reported its first cases of COVID-19. This signalled the onset of the first COVID-19 epidemic wave in South Africa. The response by the Government of South Africa to the COVID-19 epidemic in South Africa was the use of non-pharmaceutical interventions (NPIs). In this study, a semi-reactive COVID-19 model, the ARI COVID-19 SEIR model, was used to investigate the impact of NPIs in South Africa to understand their effectiveness in the reduction of COVID-19 transmission in the South African population. This study also investigated the COVID-19 testing, reporting, hospitalised cases and excess deaths in the first COVID-19 epidemic wave in South Africa. The results from this study show that the COVID-19 NPI policies implemented by the Government of South Africa played a significant role in the reduction of COVID-19 active, hospitalised cases and deaths in South Africa’s first COVID-19 epidemic wave.
