## Supplementary material for "The Impact of Non-Pharmaceutical Interventions on the First COVID-19 Epidemic Wave in South Africa": Excess Deaths_South Africa

### Sheet: Excess Deaths
South Africa Excess Deaths	(SAMRC, 2020)	https://www.samrc.ac.za/reports/report-weekly-deaths-south-africa?bc=254
		Estimated Deaths Of Persons 1+ Years
Yearly Week	Week start Date	All Cause	Natural	Unnatural	Excess Deaths (Natural)	P Scores	Excess (Natural) to Natural Deaths (%)	Weekly Reported COVID-19 Deaths	Unreported Excess Deaths (Natural) to COVID-19 Death Ratio	Cumulative Natural Deaths	Cumulative Excess Deaths	Cumulative COVID-19 Deaths	Epidemic Day		First Epidemic Wave	5 Mar 2020 to 27 Sept 2020
1	2019-12-29	9920.27	471.306	352.997	788		167.195	0		471.306	788		0		Parameter	Mean	STDev	SE	P-Value	CI-Lower	CI-Upper
2	2020-01-05	9111.43	8251.56	859.868	-225		-2.72676	0		8722.86	563		0		Weekly Excess Deaths	2114.3	2095.88	446.842	0.05	1238.49	2990.11
3	2020-01-12	8678.02	489.518	372.79	-138		-28.191	0		9212.38	425		0		Excess (Natural) to Natural Deaths (%)	16.6876	13.7903	2.9401	0.05	10.925	22.4502
4	2020-01-19	8178.94	485.267	354.242	208		42.863	0		9697.65	633		0		Excess Deaths (Natural) to COVID-19 Death Ratio	1.11664	1.3465	0.287074	0.05	0.55398	1.67931
5	2020-01-26	8808.04	531.131	426.304	589		110.895	0		10228.8	1222		0		Second Epidemic Wave	1 Oct 2020-
6	2020-02-02	9313.84	548.967	393.041	200		36.4321	0		10777.7	1422		0		Parameter	Mean	STDev	SE	P-Value	CI-Lower	CI-Upper
7	2020-02-09	8613.59	467.553	363.379	364		77.8521	0		11245.3	1786		0		Weekly Excess Deaths	663.605	0	0	0.01	663.605	663.605
8	2020-02-16	8658.47	7723.28	935.195	108		1.39837	0		18968.6	1894		0		Excess (Natural) to Natural Deaths (%)	7.50981	0	0	0.01	7.50981	7.50981
9	2020-02-23	8366.64	7444	922.64	-138		-1.85384	0		26412.6	1756		0		Excess Deaths (Natural) to COVID-19 Death Ratio	-0.330695	0	0	0.01	-0.330695	-0.330695
10	2020-03-01	9287.04	8057.09	1229.95	422		5.23762	0		34469.7	2178		0
11	2020-03-08	8797.26	7833.24	964.02	161		2.05534	0		42302.9	2339		4		Parameter	Alpha	Variance 1	Variance 2	Observations 1	Observations 2	Hypothesized Mean Difference	df	t Stat	P(T<=t) one-tail	t Critical one-tail	P(T<=t) two-tail	t Critical two-tail	Stats sf difference	Difference between means
12	2020-03-15	8593.54	7687.59	905.952	120		1.56096	1		49990.5	2459	1	11		Weekly Excess Deaths	0.05	4.60187e+06	2.34597e+07	22	21	0	27	-2.23431	0.0169692	1.70329	0.0339384	2.05183	Yes	1450.69
13	2020-03-22	8448.44	7653.74	794.7			0	8	0	57644.2	2459	9	18		Excess (Natural) to Natural Deaths (%)	0.05	199.228	408.282	22	21	0	36	-2.57741	0.00709824	1.6883	0.0141965	2.02809	Yes	9.17784
14	2020-03-29	8238.63	7721.38	517.251	-190		-2.4607	16	0	65365.6	2269	25	25		Excess Deaths (Natural) to COVID-19 Death Ratio	0.05	1.89938	0.583836	22	21	0	33	-1.3102	0.0995881	1.69236	0.199176	2.03452	No	1.44734
15	2020-04-05	8257.17	7797.79	459.384	-72		-0.923339	27	0	73163.4	2197	52	32
16	2020-04-12	8121.13	7650.81	470.316	-168		-2.19585	34	0	80814.2	2029	86	39
17	2020-04-19	7958.38	7485.06	473.316	-871		-11.6365	37	0	88299.3	1158	123	46
18	2020-04-26	8030.96	7569.05	461.909	-592		-7.82133	63	0	95868.3	566	186	53
19	2020-05-03	8506.07	7928.03	578.045	35		0.441472	75	-0.533333	103796	601	261	60
20	2020-05-10	8654.15	8087.43	566.721	43.9623		0.543588	146	-0.698888	111884	644.962	407	67
21	2020-05-17	8878.1	8249.95	628.144	305.781		3.70646	236	0.295682	120134	950.743	643	74
22	2020-05-24	9446.83	8822.43	624.408	314.273		3.56221	309	0.0170645	128956	1265.02	952	81
23	2020-05-31	10155.7	9074.95	1080.73	469.206		5.17034	471	0	138031	1734.22	1423	88
24	2020-06-07	10630.7	9659.48	971.201	796.341		8.24413	454	0.754054	147691	2530.56	1877	95
25	2020-06-14	11980.1	11038.7	941.31	1717.43		15.5582	536	2.20417	158729	4248	2413	102
26	2020-06-21	12537.1	11593.2	943.937	2476.4		21.3608	613	3.03981	170323	6724.4	3026	109
27	2020-06-28	13514.6	12558.8	955.799	3395.19		27.0343	945	2.59279	182881	10119.6	3971	116
28	2020-07-05	14765.4	13839.3	926.151	4716.33		34.0794	977	3.82736	196721	14835.9	4948	123
29	2020-07-12	16243.5	15421.8	821.723	6453.02		41.8436	1707	2.78033	212142	21288.9	6655	130
30	2020-07-19	16194.4	15408	786.385	6675.92		43.3277	1498	3.45656	227550	27964.9	8153	137
31	2020-07-26	15258.3	14473.3	784.988	5595.15		38.6583	2057	1.72005	242024	33560	10210	144
32	2020-08-02	13707.9	12862.3	845.572	4008.52		31.1648	1467	1.73246	254886	37568.5	11677	151
33	2020-08-09	12382.6	11541.1	841.513	2767.39		23.9786	1310	1.11251	266427	40335.9	12987	158
34	2020-08-16	11952.8	10920.6	1032.24	2308.7		21.1408	994	1.32263	277348	42644.6	13981	165
35	2020-08-23	11146.1	10031.6	1114.47	1575.53		15.7056	798	0.974346	287379	44220.1	14779	172
36	2020-08-30	10921.1	9748.6	1172.5	1099		11.2734	648	0.695991	297128	45319.1	15427	179
37	2020-09-06	10057.9	8906.58	1151.34	542.646		6.09264	513	0.0577894	306034	45861.8	15940	186
38	2020-09-13	9565.13	8526.76	1038.37	350.601		4.11177	436	-0.19587	314561	46212.4	16376	193
39	2020-09-20	9859.83	8656.81	1203.02	547.912		6.32926	562	-0.0250674	323218	46760.3	16938	200
40	2020-09-27	9493.62	8426.55	1067.08	320.273		3.80076	735	-0.564254	331645	47080.6	17673	207
41	2020-10-04	10059.8	8836.52	1223.32	663.605		7.50981	735	-0.0971359	340481	47744.2	18408	214
1 January - 15 December 2020		694973	593195	53521	145517
