## Supplementary material for "The Impact of Non-Pharmaceutical Interventions on the First COVID-19 Epidemic Wave in South Africa": Community_Mobility_South Africa

### Sheet: Mobility Data
South Africa Mobility Data	https://www.google.com/covid19/mobility/
Date	retail_and_recreation_percent_change_from_baseline	grocery_and_pharmacy_percent_change_from_baseline	parks_percent_change_from_baseline	transit_stations_percent_change_from_baseline	workplaces_percent_change_from_baseline	residential_percent_change_from_baseline	Epidemic Day	Country Activity
2020-02-15	4	0	-2	-2	1	-2	0	No National Lock Down		Averages
2020-02-16	-3	-1	-10	-6	-1	0	0	No National Lock Down		Policies	Retail and Recreation	Grocery and Pharmacy	Parks	Transit Stations	Workplaces	Residential	Days in the Epidemic
2020-02-17	-10	-10	-10	3	4	1	0	No National Lock Down		No Lockdown	-3.4878	1.68293	-9.39024	-5	-0.878049	1.70732	21
2020-02-18	-12	-12	-8	0	4	1	0	No National Lock Down		National Lockdown Alert Level 5	-73.0571	-46.0857	-46.8571	-78.4857	-65.8857	33	34
2020-02-19	-12	-12	-7	-2	3	1	0	No National Lock Down		National Lockdown Alert Level 4	-50.3871	-23.4516	-39.3871	-61.7097	-40.5806	23.3548	30
2020-02-20	-5	-6	-6	1	3	-1	0	No National Lock Down		National Lockdown Alert Level 3	-29.5256	-10.7051	-23.1667	-49.7179	-28.1026	17.1667	77
2020-02-21	-3	-6	-4	4	3	-3	0	No National Lock Down		National Lockdown Alert Level 2	-19.4545	-6.27273	-13.8485	-40.4242	-21.5758	11.6364	32
2020-02-22	-4	-8	-18	-8	2	0	0	No National Lock Down		National Lockdown Alert Level 1	-18.75	-3.25	-20.75	-36.5	-26.0833	12.5833	11
2020-02-23	-9	-6	-21	-12	-1	3	0	No National Lock Down									205
2020-02-24	-11	-13	-10	-2	5	1	0	No National Lock Down		StDev
2020-02-25	-1	-1	-5	2	5	-1	0	No National Lock Down		Policies	Retail and Recreation	Grocery and Pharmacy	Parks	Transit Stations	Workplaces	Residential	37.561
2020-02-26	1	-1	-4	4	5	-1	0	No National Lock Down		No Lockdown	10.9889	13.239	6.05755	13.0633	10.2157	3.98274
2020-02-27	6	5	-6	6	5	-1	0	No National Lock Down		National Lockdown Alert Level 5	4.43875	8.50388	7.23205	2.42986	12.0606	6.06824
2020-02-28	12	11	-6	17	4	-2	0	No National Lock Down		National Lockdown Alert Level 4	4.93746	4.93746	4.93746	4.93746	15.0284	4.75779
2020-02-29	20	14	-8	8	5	-2	0	No National Lock Down		National Lockdown Alert Level 3	6.54599	6.95833	7.09933	4.67904	14.0847	3.73268
2020-03-01	18	21	-3	9	7	-1	0	No National Lock Down		National Lockdown Alert Level 2	4.16901	5.04525	4.17673	4.08527	9.54604	2.85939
2020-03-02	4	5	-7	10	7	1	0	No National Lock Down		National Lockdown Alert Level 1	5.22451	7.88699	12.5635	5.24838	16.5829	4.07784
2020-03-03	2	5	-1	11	9	-1	0	No National Lock Down
2020-03-04	3	5	-1	9	8	0	0	No National Lock Down
2020-03-05	4	7	-1	9	8	0	1	First COVID-19 Reported Case		Differemces
2020-03-06	7	8	1	13	8	-1	2	No National Lock Down		Policies	Retail and Recreation	Grocery and Pharmacy	Parks	Transit Stations	Workplaces	Residential	Average	StDev
2020-03-07	8	6	-3	2	6	0	3	No National Lock Down		National Lockdown Alert Level 5	1994.65	-2838.43	398.998	1469.71	7403.65	1832.86	1710.24	3315.97
2020-03-08	-1	3	-12	-5	3	2	4	No National Lock Down		National Lockdown Alert Level 4	-31.0306	-49.1131	-15.9422	-21.3746	-38.4075	-29.2278	-30.8493	11.8772
2020-03-09	-8	-7	-11	1	6	1	5	No National Lock Down		National Lockdown Alert Level 3	-41.4024	-54.3523	-41.1821	-19.4325	-30.7488	-26.4963	-35.6024	12.5242
2020-03-10	-9	-8	-9	0	5	-1	6	No National Lock Down		National Lockdown Alert Level 2	-34.1097	-41.4045	-40.2224	-18.6929	-23.225	-32.2154	-31.6449	9.09806
2020-03-11	-9	-8	-7	-2	4	-2	7	No National Lock Down		National Lockdown Alert Level 1	-3.6215	-48.1884	49.8359	-9.70765	20.8919	8.13802	2.89137	32.7586
2020-03-12	-6	-5	-6	-4	3	-2	8	No National Lock Down
2020-03-13	1	2	-5	-1	3	-4	9	No National Lock Down
2020-03-14	2	1	-10	-8	4	-1	10	No National Lock Down
2020-03-15	-6	0	-18	-14	2	2	11	No National Lock Down
2020-03-16	-10	1	-18	-11	2	3	12	No National Lock Down
2020-03-17	-15	-4	-16	-14	-3	5	13	No National Lock Down
2020-03-18	-14	-4	-12	-16	-8	7	14	No National Lock Down
2020-03-19	-16	-5	-10	-20	-14	9	15	No National Lock Down
2020-03-20	-14	1	-14	-19	-15	9	16	No National Lock Down
2020-03-21	-24	-6	-21	-26	-18	8	17	No National Lock Down
2020-03-22	-31	-10	-23	-36	-11	9	18	No National Lock Down
2020-03-23	-20	-4	-15	-33	-21	11	19	No National Lock Down
2020-03-24	-7	18	-16	-28	-22	9	20	No National Lock Down
2020-03-25	9	34	-13	-19	-24	7	21	No National Lock Down
2020-03-26	16	59	-9	-26	-32	6	22	No National Lock Down
2020-03-27	-80	-61	-47	-81	-75	40	23	National Lockdown Level 5
2020-03-28	-80	-60	-59	-79	-58	28	24	National Lockdown Level 5
2020-03-29	-79	-60	-55	-80	-49	24	25	National Lockdown Level 5
2020-03-30	-73	-51	-42	-79	-74	36	26	National Lockdown Level 5
2020-03-31	-72	-47	-40	-78	-74	35	27	National Lockdown Level 5
2020-04-01	-70	-42	-38	-77	-73	35	28	National Lockdown Level 5
2020-04-02	-70	-41	-38	-78	-73	37	29	National Lockdown Level 5
2020-04-03	-72	-42	-43	-78	-73	38	30	National Lockdown Level 5
2020-04-04	-77	-52	-57	-77	-55	27	31	National Lockdown Level 5
2020-04-05	-76	-51	-53	-78	-44	22	32	National Lockdown Level 5
2020-04-06	-72	-48	-41	-79	-73	37	33	National Lockdown Level 5
2020-04-07	-73	-46	-41	-78	-73	36	34	National Lockdown Level 5
2020-04-08	-73	-44	-40	-80	-74	36	35	National Lockdown Level 5
2020-04-09	-68	-34	-39	-79	-74	36	36	National Lockdown Level 5
2020-04-10	-82	-62	-48	-84	-85	44	37	National Lockdown Level 5
2020-04-11	-75	-46	-58	-78	-56	27	38	National Lockdown Level 5
2020-04-12	-78	-54	-57	-81	-46	23	39	National Lockdown Level 5
2020-04-13	-80	-61	-46	-85	-85	42	40	National Lockdown Level 5
2020-04-14	-72	-46	-45	-80	-72	36	41	National Lockdown Level 5
2020-04-15	-68	-38	-41	-78	-72	36	42	National Lockdown Level 5
2020-04-16	-69	-38	-40	-79	-71	36	43	National Lockdown Level 5 Extended
2020-04-17	-71	-38	-45	-78	-70	38	44	National Lockdown Level 5 Extended
2020-04-18	-76	-48	-60	-76	-52	26	45	National Lockdown Level 5 Extended
2020-04-19	-78	-52	-58	-79	-42	23	46	National Lockdown Level 5 Extended
2020-04-20	-72	-47	-45	-78	-69	35	47	National Lockdown Level 5 Extended
2020-04-21	-73	-47	-45	-78	-69	35	48	National Lockdown Level 5 Extended
2020-04-22	-73	-46	-44	-79	-69	35	49	National Lockdown Level 5 Extended
2020-04-23	-72	-44	-44	-79	-69	35	50	National Lockdown Level 5 Extended
2020-04-24	-69	-36	-47	-77	-68	36	51	National Lockdown Level 5 Extended
2020-04-25	-69	-36	-58	-73	-48	23	52	National Lockdown Level 5 Extended
2020-04-26	-72	-40	-57	-78	-40	22	53	National Lockdown Level 5 Extended
2020-04-27	-76	-52	-47	-82	-82	40	54	National Lockdown Level 5 Extended
2020-04-28	-68	-39	-44	-76	-67	32	55	National Lockdown Level 5 Extended
2020-04-29	-67	-37	-41	-75	-67	33	56	National Lockdown Level 5 Extended
2020-04-30	-62	-27	-37	-73	-65	31	57	National Lockdown Level 5 Extended
2020-05-01	-61	-31	-39	-73	-76	35	58	National Lockdown Level 4
2020-05-02	-54	-22	-51	-60	-35	20	59	National Lockdown Level 4
2020-05-03	-59	-28	-50	-66	-26	18	60	National Lockdown Level 4
2020-05-04	-47	-24	-33	-61	-52	26	61	National Lockdown Level 4
2020-05-05	-51	-25	-33	-61	-53	26	62	National Lockdown Level 4
2020-05-06	-49	-20	-31	-58	-52	26	63	National Lockdown Level 4
2020-05-07	-48	-19	-30	-59	-52	26	64	National Lockdown Level 4
2020-05-08	-53	-22	-38	-64	-51	29	65	National Lockdown Level 4
2020-05-09	-51	-19	-51	-61	-28	19	66	National Lockdown Level 4
2020-05-10	-58	-25	-50	-68	-21	17	67	National Lockdown Level 4
2020-05-11	-52	-32	-36	-63	-50	27	68	National Lockdown Level 4
2020-05-12	-53	-30	-36	-62	-50	26	69	National Lockdown Level 4
2020-05-13	-53	-29	-34	-63	-50	26	70	National Lockdown Level 4
2020-05-14	-52	-27	-33	-63	-50	26	71	National Lockdown Level 4
2020-05-15	-51	-22	-37	-62	-48	27	72	National Lockdown Level 4
2020-05-16	-51	-22	-49	-59	-25	18	73	National Lockdown Level 4
2020-05-17	-58	-29	-49	-67	-20	18	74	National Lockdown Level 4
2020-05-18	-50	-31	-36	-63	-47	26	75	National Lockdown Level 4
2020-05-19	-52	-31	-35	-63	-48	25	76	National Lockdown Level 4
2020-05-20	-50	-26	-33	-62	-48	26	77	National Lockdown Level 4
2020-05-21	-49	-24	-33	-62	-48	26	78	National Lockdown Level 4
2020-05-22	-50	-23	-38	-62	-46	27	79	National Lockdown Level 4
2020-05-23	-49	-20	-49	-58	-22	17	80	National Lockdown Level 4
2020-05-24	-55	-26	-48	-66	-18	17	81	National Lockdown Level 4
2020-05-25	-46	-26	-37	-62	-47	25	82	National Lockdown Level 4
2020-05-26	-46	-24	-37	-60	-45	24	83	National Lockdown Level 4
2020-05-27	-44	-19	-34	-60	-44	24	84	National Lockdown Level 4
2020-05-28	-43	-17	-34	-60	-43	24	85	National Lockdown Level 4
2020-05-29	-42	-13	-37	-57	-42	24	86	National Lockdown Level 4
2020-05-30	-40	-9	-46	-50	-14	15	87	National Lockdown Level 4
2020-05-31	-45	-12	-44	-58	-7	14	88	National Lockdown Level 4
2020-06-01	-25	-5	-23	-48	-35	19	89	National Lock Down Level 3
2020-06-02	-33	-12	-25	-49	-35	20	90	National Lock Down Level 3
2020-06-03	-32	-9	-24	-50	-35	20	91	National Lock Down Level 3
2020-06-04	-29	-4	-21	-50	-35	20	92	National Lock Down Level 3
2020-06-05	-34	-10	-28	-49	-35	21	93	National Lock Down Level 3
2020-06-06	-34	-9	-35	-46	-11	13	94	National Lock Down Level 3
2020-06-07	-42	-15	-31	-55	-6	13	95	National Lock Down Level 3
2020-06-08	-32	-14	-26	-50	-33	19	96	National Lock Down Level 3
2020-06-09	-35	-15	-26	-50	-33	19	97	National Lock Down Level 3
2020-06-10	-37	-16	-28	-51	-34	21	98	National Lock Down Level 3
2020-06-11	-33	-12	-28	-52	-35	21	99	National Lock Down Level 3
2020-06-12	-36	-16	-31	-53	-34	21	100	National Lock Down Level 3
2020-06-13	-37	-16	-37	-50	-10	14	101	National Lock Down Level 3
2020-06-14	-45	-23	-33	-59	-6	14	102	National Lock Down Level 3
2020-06-15	-25	-10	-22	-51	-38	19	103	National Lock Down Level 3
2020-06-16	-47	-29	-15	-66	-70	31	104	National Lock Down Level 3
2020-06-17	-34	-15	-25	-52	-34	19	105	National Lock Down Level 3
2020-06-18	-32	-13	-24	-53	-35	20	106	National Lock Down Level 3
2020-06-19	-34	-14	-27	-52	-34	20	107	National Lock Down Level 3
2020-06-20	-32	-10	-34	-50	-8	13	108	National Lock Down Level 3
2020-06-21	-44	-20	-34	-59	-3	13	109	National Lock Down Level 3
2020-06-22	-35	-23	-26	-59	-37	20	110	National Lock Down Level 3
2020-06-23	-36	-20	-23	-52	-36	19	111	National Lock Down Level 3
2020-06-24	-34	-18	-22	-52	-34	19	112	National Lock Down Level 3
2020-06-25	-22	0	-23	-50	-34	18	113	National Lock Down Level 3 Amended
2020-06-26	-25	-4	-27	-48	-34	18	114	National Lock Down Level 3 Amended
2020-06-27	-26	-4	-36	-45	-10	12	115	National Lock Down Level 3 Amended
2020-06-28	-33	-8	-30	-54	-5	12	116	National Lock Down Level 3 Amended
2020-06-29	-26	-13	-26	-48	-34	18	117	National Lock Down Level 3 Amended
2020-06-30	-22	-5	-20	-46	-33	17	118	National Lock Down Level 3 Amended
2020-07-01	-22	-3	-16	-45	-32	17	119	National Lock Down Level 3 Amended
2020-07-02	-19	3	-18	-46	-33	18	120	National Lock Down Level 3 Amended
2020-07-03	-23	-3	-19	-43	-33	18	121	National Lock Down Level 3 Amended
2020-07-04	-25	-4	-26	-41	-8	12	122	National Lock Down Level 3 Amended
2020-07-05	-32	-10	-25	-50	-3	12	123	National Lock Down Level 3 Amended
2020-07-06	-23	-9	-21	-46	-34	18	124	National Lock Down Level 3 Amended
2020-07-07	-26	-8	-21	-46	-34	18	125	National Lock Down Level 3 Amended
2020-07-08	-28	-9	-20	-49	-34	18	126	National Lock Down Level 3 Amended
2020-07-09	-29	-8	-26	-51	-36	20	127	National Lock Down Level 3 Amended
2020-07-10	-33	-13	-29	-51	-36	20	128	National Lock Down Level 3 Amended
2020-07-11	-37	-18	-40	-52	-14	14	129	National Lock Down Level 3 Amended
2020-07-12	-39	-20	-27	-56	-9	12	130	National Lock Down Level 3 Amended
2020-07-13	-36	-22	-30	-54	-37	19	131	National Lock Down Level 3 Amended
2020-07-14	-37	-23	-29	-54	-37	19	132	National Lock Down Level 3 Amended
2020-07-15	-30	-12	-24	-53	-35	19	133	National Lock Down Level 3 Amended
2020-07-16	-29	-11	-22	-52	-36	19	134	National Lock Down Level 3 Amended
2020-07-17	-31	-11	-25	-51	-35	20	135	National Lock Down Level 3 Amended
2020-07-18	-33	-13	-30	-50	-11	14	136	National Lock Down Level 3 Amended
2020-07-19	-39	-18	-24	-58	-9	14	137	National Lock Down Level 3 Amended
2020-07-20	-32	-18	-26	-53	-35	19	138	National Lock Down Level 3 Amended
2020-07-21	-35	-20	-24	-53	-36	19	139	National Lock Down Level 3 Amended
2020-07-22	-33	-17	-23	-52	-34	20	140	National Lock Down Level 3 Amended
2020-07-23	-31	-14	-21	-53	-35	20	141	National Lock Down Level 3 Amended
2020-07-24	-25	-6	-22	-49	-33	19	142	National Lock Down Level 3 Amended
2020-07-25	-20	0	-25	-44	-10	12	143	National Lock Down Level 3 Amended
2020-07-26	-29	-6	-26	-53	-8	12	144	National Lock Down Level 3 Amended
2020-07-27	-25	-11	-24	-50	-38	20	145	National Lock Down Level 3 Amended
2020-07-28	-27	-10	-23	-49	-38	19	146	National Lock Down Level 3 Amended
2020-07-29	-25	-8	-19	-49	-38	19	147	National Lock Down Level 3 Amended
2020-07-30	-23	-5	-18	-49	-38	19	148	National Lock Down Level 3 Amended
2020-07-31	-19	2	-17	-44	-37	18	149	National Lock Down Level 3 Amended
2020-08-01	-18	4	-18	-39	-10	10	150	National Lock Down Level 3 Amended
2020-08-02	-22	1	-11	-46	-5	10	151	National Lock Down Level 3 Amended
2020-08-03	-20	-6	-18	-45	-34	18	152	National Lock Down Level 3 Amended
2020-08-04	-23	-6	-20	-45	-35	18	153	National Lock Down Level 3 Amended
2020-08-05	-21	-3	-17	-44	-34	18	154	National Lock Down Level 3 Amended
2020-08-06	-20	-1	-16	-45	-35	18	155	National Lock Down Level 3 Amended
2020-08-07	-22	-3	-10	-43	-35	17	156	National Lock Down Level 3 Amended
2020-08-08	-22	-4	-14	-41	-10	10	157	National Lock Down Level 3 Amended
2020-08-09	-31	-13	-13	-52	-9	11	158	National Lock Down Level 3 Amended
2020-08-10	-34	-24	8	-58	-73	26	159	National Lock Down Level 3 Amended
2020-08-11	-28	-13	-17	-46	-32	16	160	National Lock Down Level 3 Amended
2020-08-12	-28	-13	-16	-47	-32	17	161	National Lock Down Level 3 Amended
2020-08-13	-26	-11	-12	-47	-32	16	162	National Lock Down Level 3 Amended
2020-08-14	-21	-4	-13	-44	-31	15	163	National Lock Down Level 3 Amended
2020-08-15	-23	-5	-24	-43	-6	11	164	National Lock Down Level 3 Amended
2020-08-16	-30	-11	-23	-50	-6	11	165	National Lock Down Level 3 Amended
2020-08-17	-28	-16	-23	-48	-31	17	166	National Lock Down Level 3 Amended
2020-08-18	-25	-9	-22	-46	-30	15	167	National Lock Down Level 2
2020-08-19	-26	-12	-15	-47	-30	15	168	National Lock Down Level 2
2020-08-20	-21	-5	-16	-47	-30	14	169	National Lock Down Level 2
2020-08-21	-23	-11	-14	-44	-30	15	170	National Lock Down Level 2
2020-08-22	-23	-11	-16	-42	-7	9	171	National Lock Down Level 2
2020-08-23	-28	-15	-13	-49	-6	9	172	National Lock Down Level 2
2020-08-24	-27	-18	-20	-46	-29	15	173	National Lock Down Level 2
2020-08-25	-17	-2	-17	-43	-28	14	174	National Lock Down Level 2
2020-08-26	-18	-3	-14	-42	-27	13	175	National Lock Down Level 2
2020-08-27	-13	4	-11	-41	-28	13	176	National Lock Down Level 2
2020-08-28	-15	-1	-15	-39	-28	13	177	National Lock Down Level 2
2020-08-29	-14	-1	-21	-37	-7	7	178	National Lock Down Level 2
2020-08-30	-20	-4	-19	-43	-5	7	179	National Lock Down Level 2
2020-08-31	-17	-6	-19	-42	-28	13	180	National Lock Down Level 2
2020-09-01	-18	-3	-17	-41	-27	13	181	National Lock Down Level 2
2020-09-02	-21	-7	-17	-44	-28	13	182	National Lock Down Level 2
2020-09-03	-12	4	-8	-40	-27	11	183	National Lock Down Level 2
2020-09-04	-14	-1	-8	-37	-27	10	184	National Lock Down Level 2
2020-09-05	-14	-2	-17	-34	-8	6	185	National Lock Down Level 2
2020-09-06	-20	-6	-8	-41	-6	7	186	National Lock Down Level 2
2020-09-07	-17	-7	-10	-39	-28	12	187	National Lock Down Level 2
2020-09-08	-20	-6	-9	-37	-27	13	188	National Lock Down Level 2
2020-09-09	-20	-8	-8	-39	-26	13	189	National Lock Down Level 2
2020-09-10	-17	-2	-8	-39	-27	13	190	National Lock Down Level 2
2020-09-11	-18	-6	-9	-36	-26	12	191	National Lock Down Level 2
2020-09-12	-18	-7	-8	-33	-7	6	192	National Lock Down Level 2
2020-09-13	-26	-12	-14	-43	-6	8	193	National Lock Down Level 2
2020-09-14	-25	-16	-16	-40	-25	14	194	National Lock Down Level 2
2020-09-15	-20	-7	-15	-38	-24	13	195	National Lock Down Level 2
2020-09-16	-21	-8	-14	-39	-25	14	196	National Lock Down Level 2
2020-09-17	-18	-5	-10	-38	-25	13	197	National Lock Down Level 2
2020-09-18	-18	-7	-14	-35	-24	13	198	National Lock Down Level 2
2020-09-19	-18	-7	-15	-33	-6	8	199	National Lock Down Level 2
2020-09-20	-26	-12	-19	-43	-7	9	200	National Lock Down Level 1
2020-09-21	-24	-15	-18	-39	-26	14	201	National Lock Down Level 1
2020-09-22	-25	-12	-21	-38	-26	14	202	National Lock Down Level 1
2020-09-23	-15	0	-18	-34	-26	11	203	National Lock Down Level 1
2020-09-24	-24	-9	11	-49	-70	22	204	National Lock Down Level 1
2020-09-25	-12	8	-14	-37	-40	15	205	National Lock Down Level 1
2020-09-26	-14	0	-18	-31	-12	8	206	National Lock Down Level 1
2020-09-27	-19	-2	-20	-35	-8	6	207	National Lock Down Level 1
2020-09-28	-20	-6	-29	-35	-26	14	208	National Lock Down Level 1
2020-09-29	-20	-4	-31	-33	-24	14	209	National Lock Down Level 1
2020-09-30	-14	4	-33	-33	-24	12	210	National Lock Down Level 1
2020-10-01	-12	9	-39	-31	-24	12	211	National Lock Down Level 1
