## Supplementary material for "The Impact of Non-Pharmaceutical Interventions on the First COVID-19 Epidemic Wave in South Africa": Model_Review_South Africa

### Sheet: Model Review
Model Output	Imperial College London COVID-19 Model	NCEM	ARI COVID-19 Model	CDDEP COVID-19 Model	StDev	CoV (%)	Observed Peak Cases/Excess Deaths
Predicted Total Infections	37762240	48658190	4.7393e+07		4.86569e+06	12.8851
Predicted Peak Active Infections		4696334	8.06034e+06	2300000	2.36269e+06	102.725	173590
Predicted Total Deaths	153073	40784	64640.1		48302.6	118.435
Predicted Peak Hospitalised Cases	30600	93006	36372.7	34000	25780.4	84.2497	47744.2
Peak Date		2020-08-01	2020-07-30	2020-08-01	0.942809	0.0021407	2020-07-20
