## Supplementary material for "The Impact of Non-Pharmaceutical Interventions on the First COVID-19 Epidemic Wave in South Africa": Model_Results_South Africa

### Sheet: Scenario Analysis
Scenario Analysis
Country Activity	Ro	Head Immunity (α)	Date Peak Reported	Peak Total Infections	Peak Hospitalised Cases	Total Deaths	Reduction in Ro (%)	Reduction in Hospitalised Cases (%)	Reduction in COVID-19 Deaths (%)
No National Lock Down	4.73257	78.8698	2020-05-07	2.54394e+07	100653	79631.3
National Lockdown Alert Level 5	1.36733	26.8648	2020-10-01	2.07438e+06	10574	26508.5	71.108	89.4946	66.7109
National Lockdown Alert Level 4	1.86637	46.4199	2020-07-25	6.83628e+06	31002.5	61140.2	60.5633	69.1987	23.2208
National Lockdown Alert Level 3	1.98163	49.5366	2020-07-30	8.06034e+06	36372.7	64640.1	58.1277	63.8634	18.8257
Date Reported	Ro-DFE
2020-03-05	1
2021-05-09	1

### Sheet: Health Care System Analysis 
South African Healthcare System Analysis
Region	Country	Medical doctors (per 10 000 population) 1	Medical doctors (number) 1	Generalist medical practitioners (number) 1	Specialist medical practitioners (number) 1	Medical doctors not further defined (number) 1	Medical Doctors Reference Year 1	Medical Doctors Reference 1	Medical doctors (per 10 000 population)2	Medical Doctors Reference Year 2	Medical Doctors Reference 2	Nursing and midwifery personnel (per 10 000 population) 1	Nursing and midwifery personnel (number) 1	Nursing personnel (number) 1	Midwifery personnel (number) 1	Nursing and midwifery personnel Reference Year 1	Nursing and midwifery personnel Reference 1	Hospital beds (per 10 000 population)1	Hospital beds Reference Year 1	Hospital beds Reference 1	ICU Hospital beds 1	ICU Hospital beds Reference Year 1	ICU Hospital beds Reference 1	Ventilators1	Ventilators Reference Year 1	Ventilators Reference 1
Central Africa	Burundi	1.001	1084	889	195		2017	(WHO, 2017)				8.526	9231	9071	160	2017	(WHO, 2017)	7.9	2014	(WHO, 2014)				20	2020	(Houreld et al, 2020)
Central Africa	Cameroon*	0.881	1842	1420	422		2011	(WHO, 2011)	0.2	2018	(Kindzeka, 2018)	0.058	127		127	2013	(WHO, 2013)	13	2010	(WHO, 2010)				40	2020	(Houreld et al, 2020)
Central Africa	Central African Republic*	0.721	324		38	286	2015	(WHO, 2015)				2.063	927	322	605	2015	(WHO, 2015)	10	2011	(WHO, 2011)	12	2020	(Houreld et al, 2020)	3	2020	(Houreld et al, 2020)
Central Africa	Chad	0.434	651			651	2017	(WHO, 2017)				2.322	3487	3487		2017	(WHO, 2017)	4	2005	(WHO, 2005)	60	2020	(Houreld et al, 2020)	22	2020	(Houreld et al, 2020)
Central Africa	Congo*	1.645	723		200	523	2011	(WHO, 2011)				6.271	3289	3289		2018	(WHO, 2018)	16	2005	(WHO, 2005)
Central Africa	Democratic Republic of Congo	0.74	5832	5832			2016	(WHO, 2016)				11.101	93326	93326		2018	(WHO, 2018)	8	2006	(WHO, 2006)	60	2020	(Houreld et al, 2020)	60	2020	(Houreld et al, 2020)
Central Africa	Equatorial Guinea	4.017	507			507	2017	(WHO, 2017)				5.024	634	634		2017	(WHO, 2017)	21	2010	(WHO, 2010)
Central Africa	Gabon	6.819	1408	570	838		2017	(WHO, 2017)				29.46	6083	5350	733	2017	(WHO, 2017)	13	2008	(WHO, 2008)	700	2020	(Houreld et al, 2020)	100	2020	(Houreld et al, 2020)
Central Africa	Sao Tome-and-Principe	0.531	11			11	2017	(WHO, 2017)				19.242	406	406		2018	(WHO, 2018)	29	2011	(WHO, 2011)
East Africa	Comoros	2.715	216	216			2016	(WHO, 2016)				6.285	500		500	2016	(WHO, 2016)	21.6	2010	(WHO, 2010)
East Africa	Djibouti*	2.237	201			201	2014	(WHO, 2014)				7.288	655	488	167	2014	(WHO, 2014)	14	2017	(WHO, 2017)	0	2020	(Houreld et al, 2020)	0	2020	(Houreld et al, 2020)
East Africa	Eritrea	0.628	212	212			2016	(WHO, 2016)				14.397	4971	4971		2018	(WHO, 2018)	7	2011	(WHO, 2011)				0	2020	(Houreld et al, 2020)
East Africa	Ethiopia	0.769	8395	5867	2528		2018	(WHO, 2018)				7.135	77931	61772	16159	2018	(WHO, 2018)	3.3	2016	(WHO, 2016)	570	2020	(Houreld et al, 2020)	557	2020	(Houreld et al, 2020)
East Africa	Kenya	1.565	8042	5602	2440		2018	(WHO, 2018)				11.656	59901	59901		2018	(WHO, 2018)	14	2010	(WHO, 2010)	518	2020	(Houreld et al, 2020)	297	2020	(Houreld et al, 2020)
East Africa	Madagascar	1.812	4275			4275	2014	(WHO, 2014)				1.46	3833	3833		2018	(WHO, 2018)	2	2010	(WHO, 2010)				34	2020	(Houreld et al, 2020)
East Africa	Mauritius	25.331	3210			3210	2018	(WHO, 2018)				35.152	4445	4445		2017	(WHO, 2017)	34	2011	(WHO, 2011)	121	2020	(Houreld et al, 2020)
East Africa	Rwanda	1.34	1648	1114	534		2018	(WHO, 2018)				12.044	14816	13345	1471	2018	(WHO, 2018)	16	2006	(WHO, 2006)	60	2020	(Houreld et al, 2020)	46	2020	(Houreld et al, 2020)
East Africa	Seychelles	21.212	203	82	121		2016	(WHO, 2016)				80.773	773	684	89	2016	(WHO, 2016)	36	2011	(WHO, 2011)	32	2020	(Houreld et al, 2020)
East Africa	Somalia*	0.23	309			309	2014	(WHO, 2014)				1.119	1502	825	677	2014	(WHO, 2014)	8.7	2017	(WHO, 2017)	20	2020	(Houreld et al, 2020)	19	2020	(Houreld et al, 2020)
East Africa	South Sudan		189				2011	(Government of South Sudan, 2011)						1843	309	2011	(Government of South Sudan, 2011)
East Africa	Sudan	2.618	10683			10683	2017	(WHO, 2017)				6.952	28372	12234	16138	2017	(WHO, 2017)	7.4	2017	(WHO, 2017)	110	2020	(Houreld et al, 2020)	300	2020	(Houreld et al, 2020)
East Africa	Tanzania	0.14	742	742			2016	(WHO, 2016)				5.843	31940	31940		2017	(WHO, 2017)	7	2010	(WHO, 2010)
East Africa	Uganda	1.68	6918			6918	2017	(WHO, 2017)				12.382	52907	52907		2018	(WHO, 2018)	5	2010	(WHO, 2010)	70	2020	(Houreld et al, 2020)	100	2020	(Houreld et al, 2020)
North Africa	Algeria	17.193	72604	32774	39830		2018	(WHO, 2018)				15.477	65359	56411	8948	2018	(WHO, 2018)	19	2015	(WHO, 2015)				250	2020	(Houreld et al, 2020)
North Africa	Egypt	4.521	44502		43317	1185	2018	(WHO, 2018)				19.262	189579	189579		2018	(WHO, 2018)	14.3	2017	(WHO, 2017)	1000	2020	(Houreld et al, 2020)	400	2020	(Houreld et al, 2020)
North Africa	Libya	20.905	13757	9366	4391	12158	2017	(WHO, 2017)				65.305	42975	41934	1041	2017	(WHO, 2017)	32	2017	(WHO, 2017)	246	2020	(Houreld et al, 2020)	246	2020	(Houreld et al, 2020)
North Africa	Mauritania	1.865	821	448	373		2018	(WHO, 2018)				9.252	4074	3403	671	2018	(WHO, 2018)	4	2006	(WHO, 2006)	10	2020	(Houreld et al, 2020)	1	2020	(Houreld et al, 2020)
North Africa	Morocco	7.308	26003	9094	16909	20947	2017	(WHO, 2017)				13.887	49412	45326	4086	2017	(WHO, 2017)	10	2017	(WHO, 2017)	1390	2020	(Houreld et al, 2020)	1640	2020	(Houreld et al, 2020)
North Africa	Sahrawi Arab Democratic Republic (Western Sahara)
North Africa	Tunisia	13.025	14892	6491	8401		2017	(WHO, 2017)				25.136	28739	28739		2017	(WHO, 2017)	21.8	2017	(WHO, 2017)				250	2020	(Houreld et al, 2020)
Southern Africa	Angola	2.146	6400			6400	2017	(WHO, 2017)				4.075	12554	12554		2018	(WHO, 2018)	8	2005	(WHO, 2005)	110	2020	(Houreld et al, 2020)	220	2020	(Houreld et al, 2020)
Southern Africa	Botswana	5.269	1138	308		830	2016	(WHO, 2016)				54.03	12179	12179		2018	(WHO, 2018)	18	2010	(WHO, 2010)	150	2020	(Houreld et al, 2020)	150	2020	(Houreld et al, 2020)
Southern Africa	Eswatini	3.285	366	259		107	2016	(WHO, 2016)				41.415	4706	4706		2018	(WHO, 2018)	21	2011	(WHO, 2011)				16	2020	(Houreld et al, 2020)
Southern Africa	Lesotho*	0.692	138			138	2010	(WHO, 2010)				32.567	6866	6866		2018	(WHO, 2018)	13	2006	(WHO, 2006)	10	2020	(Houreld et al, 2020)
Southern Africa	Malawi	0.358	649			649	2018	(WHO, 2018)				4.386	7957	7957		2018	(WHO, 2018)	13	2011	(WHO, 2011)
Southern Africa	Mozambique	0.838	2473	1695	778		2018	(WHO, 2018)				6.847	20195	14174	6021	2018	(WHO, 2018)	7	2011	(WHO, 2011)				34	2020	(Houreld et al, 2020)
Southern Africa	Namibia	4.182	1024	1024			2018	(WHO, 2018)				19.54	4784	4784		2018	(WHO, 2018)	27	2009	(WHO, 2009)	113	2020	(Houreld et al, 2020)	313	2020	(Houreld et al, 2020)
Southern Africa	South Africa	9.054	51616			51616	2017	(WHO, 2017)				13.078	74556	74556	1284	2017	(WHO, 2017)	23	2010	(WHO, 2010)	3300	2020	(Houreld et al, 2020)	3200	2020	(Houreld et al, 2020)
Southern Africa	Zambia	11.867	20591			20591	2018	(WHO, 2018)				13.376	23210	22722	488	2018	(WHO, 2018)	20	2010	(WHO, 2010)	100	2020	(Houreld et al, 2020)	100	2020	(Houreld et al, 2020)
Southern Africa	Zimbabwe	2.096	3026	1863	619	544	2018	(WHO, 2018)				19.346	27934	27934		2018	(WHO, 2018)	17	2011	(WHO, 2011)	61	2020	(Houreld et al, 2020)	35	2020	(Houreld et al, 2020)
West Africa	Benin	0.791	908	346	562		2018	(WHO, 2018)				3.888	4465	3410	1055	2018	(WHO, 2018)	5	2010	(WHO, 2010)
West Africa	Burkina Faso	0.847	1626	888	738		2017	(WHO, 2017)				8.829	16945	10376	6569	2017	(WHO, 2017)	4	2010	(WHO, 2010)				11	2020	(Houreld et al, 2020)
West Africa	Cabo Verde	7.814	410			410	2015	(WHO, 2015)				12.983	706	706		2018	(WHO, 2018)	21	2010	(WHO, 2010)
West Africa	Cote d'Ivoire	2.314	5240			5240	2014	(WHO, 2014)				6.048	15163	15163		2018	(WHO, 2018)	4	2006	(WHO, 2006)	150	2020	(Houreld et al, 2020)	80	2020	(Houreld et al, 2020)
West Africa	Gambia	1.021	213			213	2015	(WHO, 2015)				15.447	3222	2372	850	2015	(WHO, 2015)	11	2011	(WHO, 2011)	8	2020	(Houreld et al, 2020)	5	2020	(Houreld et al, 2020)
West Africa	Ghana	1.359	3957	3041	855	61	2017	(WHO, 2017)				42.001	125024	125024		2018	(WHO, 2018)	9	2011	(WHO, 2011)	545	2020	(Houreld et al, 2020)	200	2020	(Houreld et al, 2020)
West Africa	Guinea	0.832	977			977	2016	(WHO, 2016)				1.238	1453	1010	443	2016	(WHO, 2016)	3	2011	(WHO, 2011)				20	2020	(Houreld et al, 2020)
West Africa	Guinea-Bissau	1.274	227	197	30		2016	(WHO, 2016)				6.851	1284	1284		2018	(WHO, 2018)	10	2009	(WHO, 2009)	50	2020	(Houreld et al, 2020)	0	2020	(Houreld et al, 2020)
West Africa	Liberia*	0.376	168			168	2015	(WHO, 2015)				5.321	2564	2564		2018	(WHO, 2018)	8	2010	(WHO, 2010)	180	2020	(Houreld et al, 2020)	6	2020	(Houreld et al, 2020)
West Africa	Mali	1.286	2454	1417	1037		2018	(WHO, 2018)				3.585	6840	5174	1666	2018	(WHO, 2018)	1	2010	(WHO, 2010)	37	2020	(Houreld et al, 2020)	56	2020	(Houreld et al, 2020)
West Africa	Niger	0.433	900			900	2016	(WHO, 2016)				2.695	5602	4746	856	2016	(WHO, 2016)	3.9	2017	(WHO, 2017)	64	2020	(Houreld et al, 2020)	12	2020	(Houreld et al, 2020)
West Africa	Nigeria	3.806	74543	71508	3035		2018	(WHO, 2018)				11.792	230975	110105	120870	2018	(WHO, 2018)	5	2004	(WHO, 2004)	350	2020	(Houreld et al, 2020)	500	2020	(Houreld et al, 2020)
West Africa	Senegal	0.691	1066			1066	2017	(WHO, 2017)				3.127	4822	2820	2002	2017	(WHO, 2017)	3	2008	(WHO, 2008)	56	2020	(Houreld et al, 2020)	40	2020	(Houreld et al, 2020)
West Africa	Sierra Leone	0.251	165	79	86		2011	(WHO, 2011)				2.239	1641	1328	313	2016	(WHO, 2016)	4	2006	(WHO, 2006)				13	2020	(Houreld et al, 2020)
West Africa	Togo	0.774	611	219	392		2018	(WHO, 2018)				4.102	3236	1951	1285	2018	(WHO, 2018)	7	2011	(WHO, 2011)	45	2020	(Houreld et al, 2020)	15	2020	(Houreld et al, 2020)
Inputs
Region	Country	Medical doctors (number) 1	ICU Hospital beds Reference 1	Ventilators1
Southern Africa	South Africa	51616	3507	3550
South African Health Care System Reported Admission Status
General Ward (%)	High Care (%)	Intensive Care Unit (%)	Isolation Ward (%)	On Oxygen (%)	On Ventilator (%)
72.2481	8.10097	16.0759	3.66688	15.4784	7.47596
SOUTH AFRICAN ARI COVID-19 MODEL
Scenario	National Lockdown Alert Level 3
National Lockdown Effective Date	2020-06-01
Reported Date	Day	Hospitalised Cases	General Ward (n)	High Care (n)	Intensive Care Unit (n)	Isolation Ward (n)	On Oxygen (n)	On Ventilator (n)	ICU Bed Occupied Capacity (%)	Ventilator Occupied Capacity (%)	Hospitalised COVID-19 Cases to Medical Doctors
2020-06-01	89	636.499	459.858	51.5626	102.323	23.3397	98.5197	47.5844	2.91767	1.34041	0.0123314
2020-06-02	90	636.499	459.858	51.5626	102.323	23.3397	98.5197	47.5844	2.91767	1.34041	0.0123314
2020-06-03	91	654.686	472.998	53.0359	105.246	24.0066	101.335	48.9441	3.00104	1.37871	0.0126838
2020-06-04	92	685.151	495.009	55.5039	110.144	25.1237	106.05	51.2216	3.14069	1.44286	0.013274
2020-06-05	93	733.991	530.295	59.4604	117.995	26.9146	113.61	54.8729	3.36457	1.54571	0.0142202
2020-06-06	94	801.524	579.085	64.9312	128.852	29.3909	124.063	59.9216	3.67413	1.68793	0.0155286
2020-06-07	95	887.359	641.1	71.8847	142.651	32.5384	137.349	66.3386	4.0676	1.86869	0.0171916
2020-06-08	96	990.527	715.636	80.2422	159.236	36.3214	153.317	74.0514	4.54051	2.08595	0.0191903
2020-06-09	97	1109.97	801.935	89.9187	178.438	40.7015	171.806	82.9812	5.08805	2.3375	0.0215045
2020-06-10	98	1244.76	899.313	100.837	200.105	45.6438	192.668	93.0575	5.70589	2.62134	0.0241157
2020-06-11	99	1394.13	1007.24	112.938	224.119	51.1213	215.789	104.225	6.39063	2.93591	0.0270097
2020-06-12	100	1557.62	1125.35	126.182	250.4	57.1159	241.094	116.447	7.14001	3.28019	0.030177
2020-06-13	101	1734.96	1253.48	140.549	278.91	63.619	268.544	129.705	7.95296	3.65366	0.0336129
2020-06-14	102	1926.18	1391.63	156.04	309.651	70.6309	298.142	144.001	8.82951	4.05636	0.0373176
2020-06-15	103	2131.52	1539.98	172.674	342.661	78.1604	329.925	159.352	9.77076	4.48878	0.0412957
2020-06-16	104	2351.41	1698.85	190.487	378.01	86.2236	363.961	175.791	10.7787	4.95185	0.0455559
2020-06-17	105	2586.49	1868.69	209.531	415.801	94.8436	400.347	193.365	11.8563	5.4469	0.0501103
2020-06-18	106	2837.54	2050.06	229.868	456.159	104.049	439.205	212.133	13.0071	5.97558	0.054974
2020-06-19	107	3105.48	2243.65	251.574	499.232	113.874	480.677	232.164	14.2353	6.53983	0.060165
2020-06-20	108	3391.35	2450.19	274.733	545.19	124.357	524.927	253.536	15.5458	7.14187	0.0657036
2020-06-21	109	3696.32	2670.52	299.438	594.216	135.54	572.13	276.335	16.9437	7.78409	0.0716119
2020-06-22	110	4021.61	2905.53	325.789	646.508	147.468	622.479	300.654	18.4348	8.46912	0.077914
2020-06-23	111	4368.52	3156.17	353.892	702.277	160.188	676.176	326.588	20.025	9.19968	0.0846349
2020-06-24	112	4738.41	3423.41	383.857	761.74	173.752	733.429	354.241	21.7206	9.97863	0.0918012
2020-06-25	113	5132.68	3708.26	415.797	825.123	188.209	794.456	383.717	23.5279	10.8089	0.0994398
2020-06-26	114	5552.76	4011.76	449.827	892.654	203.613	859.477	415.122	25.4535	11.6936	0.107578
2020-06-27	115	6000.06	4334.93	486.063	964.562	220.015	928.713	448.562	27.5039	12.6356	0.116244
2020-06-28	116	6476.02	4678.8	524.62	1041.08	237.468	1002.38	484.145	29.6857	13.6379	0.125465
2020-06-29	117	6982.01	5044.37	565.61	1122.42	256.022	1080.7	521.972	32.0051	14.7034	0.135268
2020-06-30	118	7519.37	5432.6	609.142	1208.8	275.726	1163.88	562.145	34.4683	15.8351	0.145679
2020-07-01	119	8089.35	5844.4	655.315	1300.43	296.627	1252.1	604.756	37.081	17.0354	0.156722
2020-07-02	120	8693.09	6280.59	704.224	1397.49	318.765	1345.55	649.892	39.8486	18.3068	0.168419
2020-07-03	121	9331.61	6741.91	755.951	1500.14	342.179	1444.38	697.628	42.7755	19.6515	0.180789
2020-07-04	122	10005.8	7228.97	810.563	1608.51	366.899	1548.73	748.026	45.8658	21.0712	0.19385
2020-07-05	123	10716.2	7742.22	868.113	1722.72	392.949	1658.69	801.136	49.1222	22.5672	0.207613
2020-07-06	124	11463.2	8281.96	928.632	1842.81	420.343	1774.32	856.986	52.5467	24.1404	0.222087
2020-07-07	125	12247.1	8848.26	992.13	1968.82	449.085	1895.65	915.585	56.1397	25.7911	0.237273
2020-07-08	126	13067.5	9440.98	1058.59	2100.71	479.168	2022.63	976.917	59.9004	27.5188	0.253167
2020-07-09	127	13923.8	10059.7	1127.96	2238.38	510.57	2155.18	1040.94	63.826	29.3222	0.269758
2020-07-10	128	14815.2	10703.7	1200.18	2381.67	543.257	2293.16	1107.58	67.912	31.1994	0.287028
2020-07-11	129	15740.2	11372	1275.11	2530.37	577.174	2436.33	1176.73	72.152	33.1473	0.304948
2020-07-12	130	16696.8	12063.1	1352.6	2684.16	612.253	2584.4	1248.25	76.5372	35.1619	0.323482
2020-07-13	131	17682.7	12775.4	1432.47	2842.65	648.404	2737	1321.95	81.0564	37.2381	0.342582
2020-07-14	132	18694.9	13506.7	1514.47	3005.36	685.519	2893.66	1397.62	85.6961	39.3696	0.362192
2020-07-15	133	19729.8	14254.4	1598.3	3171.74	723.468	3053.85	1474.99	90.4402	41.5491	0.382242
2020-07-16	134	20783.4	15015.6	1683.65	3341.11	762.102	3216.93	1553.76	95.2697	43.7678	0.402654
2020-07-17	135	21851	15786.9	1770.14	3512.73	801.249	3382.17	1633.57	100.163	46.016	0.423337
2020-07-18	136	22927.3	16564.5	1857.33	3685.76	840.717	3548.78	1714.04	105.097	48.2827	0.44419
2020-07-19	137	24006.7	17344.4	1944.78	3859.29	880.298	3715.85	1794.73	110.045	50.5558	0.465102
2020-07-20	138	25083	18121.9	2031.96	4032.3	919.762	3882.43	1875.19	114.979	52.8223	0.485953
2020-07-21	139	26149.4	18892.4	2118.35	4203.74	958.867	4047.5	1954.92	119.867	55.0681	0.506614
2020-07-22	140	27199.1	19650.8	2203.39	4372.49	997.358	4209.98	2033.39	124.679	57.2786	0.52695
2020-07-23	141	28224.8	20391.8	2286.48	4537.37	1034.97	4368.73	2110.07	129.38	59.4386	0.546822
2020-07-24	142	29219.1	21110.2	2367.03	4697.22	1071.43	4522.64	2184.4	133.938	61.5325	0.566085
2020-07-25	143	30174.6	21800.5	2444.43	4850.82	1106.47	4670.53	2255.84	138.318	63.5447	0.584597
2020-07-26	144	31083.9	22457.5	2518.1	4997.01	1139.81	4811.29	2323.82	142.487	65.4598	0.602215
2020-07-27	145	31940	23076.1	2587.45	5134.64	1171.2	4943.8	2387.82	146.411	67.2626	0.618801
2020-07-28	146	32736	23651.2	2651.94	5262.6	1200.39	5067.01	2447.33	150.06	68.9389	0.634223
2020-07-29	147	33465.6	24178.2	2711.04	5379.88	1227.14	5179.93	2501.87	153.404	70.4753	0.648357
2020-07-30	148	34122.9	24653.1	2764.28	5485.55	1251.25	5281.67	2551.01	156.417	71.8595	0.661091
2020-07-31	149	34702.8	25072.1	2811.26	5578.77	1272.51	5371.43	2594.36	159.075	73.0807	0.672326
2020-08-01	150	35200.9	25432	2851.61	5658.85	1290.78	5448.53	2631.61	161.359	74.1297	0.681977
2020-08-02	151	35613.8	25730.2	2885.06	5725.22	1305.91	5512.43	2662.47	163.251	74.9991	0.689975
2020-08-03	152	35938.6	25965	2911.38	5777.45	1317.83	5562.72	2686.76	164.74	75.6833	0.696269
2020-08-04	153	36173.8	26134.9	2930.43	5815.25	1326.45	5599.12	2704.34	165.818	76.1785	0.700825
2020-08-05	154	36318.4	26239.4	2942.14	5838.5	1331.75	5621.5	2715.15	166.481	76.4831	0.703627
2020-08-06	155	36372.7	26278.5	2946.54	5847.22	1333.74	5629.9	2719.2	166.73	76.5973	0.704678
2020-08-07	156	36337.5	26253.1	2943.69	5841.57	1332.45	5624.45	2716.58	166.569	76.5233	0.703997
2020-08-08	157	36214.8	26164.5	2933.75	5821.84	1327.95	5605.46	2707.4	166.006	76.2648	0.701619
2020-08-09	158	36007.2	26014.5	2916.93	5788.46	1320.34	5573.33	2691.88	165.055	75.8276	0.697597
2020-08-10	159	35718	25805.6	2893.51	5741.98	1309.74	5528.57	2670.26	163.729	75.2187	0.691995
2020-08-11	160	35351.3	25540.7	2863.8	5683.03	1296.29	5471.81	2642.85	162.048	74.4465	0.684891
2020-08-12	161	34911.7	25223	2828.18	5612.35	1280.17	5403.76	2609.98	160.033	73.5206	0.676373
2020-08-13	162	34404	24856.2	2787.05	5530.73	1261.55	5325.17	2572.03	157.706	72.4514	0.666537
2020-08-14	163	33833.6	24444.1	2740.85	5439.04	1240.64	5236.89	2529.38	155.091	71.2502	0.655486
2020-08-15	164	33206.1	23990.8	2690.01	5338.17	1217.63	5139.76	2482.47	152.215	69.9288	0.643329
2020-08-16	165	32527.3	23500.3	2635.02	5229.04	1192.74	5034.69	2431.73	149.103	68.4993	0.630178
2020-08-17	166	31802.9	22977	2576.35	5112.6	1166.18	4922.58	2377.57	145.783	66.9739	0.616145
2020-08-18	167	31038.9	22425	2514.45	4989.78	1138.16	4804.32	2320.46	142.281	65.365	0.601343
2020-08-19	168	30241	21848.5	2449.81	4861.5	1108.9	4680.82	2260.8	138.623	63.6846	0.585884
2020-08-20	169	29414.7	21251.6	2382.88	4728.67	1078.6	4552.92	2199.03	134.835	61.9446	0.569876
2020-08-21	170	28565.6	20638.1	2314.09	4592.17	1047.47	4421.49	2135.55	130.943	60.1564	0.553425
2020-08-22	171	27698.8	20011.8	2243.87	4452.82	1015.68	4287.32	2070.75	126.969	58.331	0.536632
2020-08-23	172	26819.2	19376.3	2172.61	4311.41	983.427	4151.17	2004.99	122.937	56.4786	0.51959
2020-08-24	173	25931.4	18734.9	2100.69	4168.7	950.874	4013.76	1938.62	118.868	54.609	0.502391
2020-08-25	174	25039.8	18090.7	2028.46	4025.36	918.178	3875.75	1871.96	114.781	52.7313	0.485116
2020-08-26	175	24148.2	17446.6	1956.24	3882.03	885.486	3737.75	1805.31	110.694	50.8538	0.467843
2020-08-27	176	23260.4	16805.2	1884.31	3739.3	852.93	3600.33	1738.93	106.624	48.9841	0.450643
2020-08-28	177	22379.5	16168.8	1812.96	3597.7	820.63	3463.98	1673.08	102.586	47.1291	0.433577
2020-08-29	178	21508.6	15539.5	1742.4	3457.69	788.694	3329.18	1607.97	98.5939	45.295	0.416704
2020-08-30	179	20650.2	14919.3	1672.86	3319.69	757.217	3196.31	1543.8	94.6591	43.4873	0.400073
2020-08-31	180	19806.6	14309.9	1604.52	3184.08	726.284	3065.74	1480.73	90.7921	41.7107	0.383729
2020-09-01	181	18979.8	13712.5	1537.55	3051.17	695.967	2937.76	1418.92	87.0022	39.9696	0.367712
2020-09-02	182	18171.5	13128.6	1472.07	2921.23	666.328	2812.66	1358.49	83.2971	38.2675	0.352052
2020-09-03	183	17383.2	12559	1408.2	2794.49	637.42	2690.63	1299.56	79.6833	36.6073	0.336779
2020-09-04	184	16615.9	12004.7	1346.05	2671.15	609.285	2571.87	1242.2	76.1662	34.9915	0.321914
2020-09-05	185	15870.7	11466.3	1285.68	2551.35	581.959	2456.52	1186.48	72.7502	33.4221	0.307476
2020-09-06	186	15148.2	10944.3	1227.15	2435.21	555.467	2344.7	1132.47	69.4384	31.9007	0.293479
2020-09-07	187	14449	10439.1	1170.51	2322.81	529.829	2236.47	1080.2	66.2334	30.4283	0.279933
2020-09-08	188	13773.5	9951.08	1115.79	2214.21	505.057	2131.91	1029.7	63.1368	29.0056	0.266845
2020-09-09	189	13121.8	9480.23	1062.99	2109.44	481.16	2031.04	980.978	60.1494	27.6332	0.254219
2020-09-10	190	12493.9	9026.63	1012.13	2008.51	458.138	1933.86	934.042	57.2715	26.311	0.242056
2020-09-11	191	11889.9	8590.24	963.199	1911.41	435.99	1840.37	888.886	54.5027	25.039	0.230354
2020-09-12	192	11309.5	8170.92	916.182	1818.11	414.707	1750.53	845.496	51.8422	23.8168	0.219109
2020-09-13	193	10752.5	7768.46	871.056	1728.56	394.281	1664.31	803.851	49.2887	22.6437	0.208317
2020-09-14	194	10218.4	7382.62	827.791	1642.7	374.698	1581.65	763.925	46.8406	21.519	0.19797
2020-09-15	195	9706.92	7013.06	786.354	1560.47	355.941	1502.47	725.685	44.4959	20.4418	0.18806
2020-09-16	196	9217.48	6659.45	746.705	1481.79	337.994	1426.72	689.095	42.2523	19.4111	0.178578
2020-09-17	197	8749.56	6321.39	708.799	1406.57	320.836	1354.29	654.113	40.1074	18.4257	0.169512
2020-09-18	198	8302.59	5998.46	672.59	1334.71	304.446	1285.11	620.698	38.0585	17.4844	0.160853
2020-09-19	199	7875.96	5690.23	638.029	1266.13	288.802	1219.07	588.803	36.1029	16.586	0.152587
2020-09-20	200	7469.03	5396.23	605.064	1200.71	273.881	1156.09	558.382	34.2376	15.7291	0.144704
2020-09-21	201	7081.17	5116.01	573.643	1138.36	259.658	1096.05	529.385	32.4596	14.9123	0.137189
2020-09-22	202	6711.7	4849.07	543.713	1078.96	246.11	1038.86	501.764	30.766	14.1342	0.130031
2020-09-23	203	6359.97	4594.95	515.219	1022.42	233.213	984.42	475.469	29.1537	13.3935	0.123217
2020-09-24	204	6025.3	4353.16	488.108	968.619	220.941	932.619	450.449	27.6196	12.6887	0.116733
2020-09-25	205	5707.04	4123.22	462.325	917.455	209.27	883.357	426.656	26.1607	12.0185	0.110567
2020-09-26	206	5404.51	3904.66	437.818	868.822	198.177	836.531	404.039	24.7739	11.3814	0.104706
2020-09-27	207	5117.08	3696.99	414.533	822.616	187.637	792.042	382.551	23.4564	10.7761	0.0991376
2020-09-28	208	4844.11	3499.77	392.42	778.732	177.628	749.789	362.144	22.2051	10.2012	0.093849
2020-09-29	209	4584.96	3312.55	371.426	737.072	168.125	709.678	342.77	21.0172	9.65549	0.0888283
2020-09-30	210	4339.03	3134.87	351.504	697.537	159.107	671.612	324.384	19.8899	9.13758	0.0840637
2020-10-01	211	4105.73	2966.31	332.603	660.031	150.552	635.5	306.942	18.8204	8.64626	0.0795437
2020-10-02	212	3884.46	2806.45	314.679	624.461	142.439	601.252	290.401	17.8061	8.1803	0.075257
2020-10-03	213	3674.69	2654.89	297.685	590.738	134.746	568.782	274.718	16.8445	7.73853	0.0711928
2020-10-04	214	3475.85	2511.24	281.578	558.773	127.455	538.005	259.853	15.9331	7.31981	0.0673406
2020-10-05	215	3287.44	2375.11	266.314	528.484	120.546	508.842	245.767	15.0694	6.92303	0.0636903
2020-10-06	216	3108.94	2246.15	251.854	499.789	114.001	481.213	232.423	14.2512	6.54713	0.0602321
2020-10-07	217	2939.88	2124	238.158	472.61	107.802	455.045	219.784	13.4762	6.19109	0.0569567
									166.73	76.5973
