## Supplementary material for "The Impact of Non-Pharmaceutical Interventions on the First COVID-19 Epidemic Wave in South Africa": NPIs_South Africa

### Sheet: NPIs
COVID-19 Policy Response	Period Implemented	NPI Measures	References
No Lockdown	2020/03/05-2020/03/25	Declaration of State of Emergency and establishment of National Coronavirus Command Council to oversee the COVID-19 outbreak in South Africa (Government of South Africa, 2020a).
National Lock down Alert Level 5	2020/03/26-2020/04/30	South African border and air space were closed except for ports for the transportation of essential goods. Entry and exit screening at borders. Restriction on the movement of persons and goods. Persons confined to their residence with limitation to essential services. To enforce this South African Defence Force was deployed to oversee the compliance of this measure. Gatherings prohibited except f…
National Lock down Alert Level 4	2020/04/30-2020/05/31	Similar to Level 5 regarding Movements of persons except walk, run, cycle between 06h00 to 09h00 withing 5 km radius of residence permitted, non-essential services in Table 1 permitted, a curfew was issued from 20:00 until 05:00 with most travel being restricted to the essential services. Movement between provinces, metropolitan areas and districts are prohibited with additional exception of lear…
National Lock down Alert Level 3	2020/05/31-2020/08/16	Similar to Level 4 regarding Movements of persons except curfew was issued from 23:00 until 04:00. Movement between provinces, metropolitan areas and districts are prohibited with additional exception of interprovincial travel. All business activities permitted with closing time for some services restricted to 22:00. Mandatory protocols when in public place including wearing of face mask. Face ma…
National Lock down Alert Level 2	2020/08/17-2020/09/20	Similar to Level 3 regarding Movements of person except curfew was issued from 22:00 until 04:00. Specific economic exclusions: 1) Night clubs. 2) International passenger air travel for leisure purposes. 3) Passenger ships for international leisure purposes 4) Attendance of any sporting event by spectators. 5) International sports events.
National Lock down Alert Level 1	2020/09/20-2020/12/29	Most normal activity can resume, with precautions and health guidelines followed at all times. Curfew was issued from 00:00 until 04:00. Gatherings limited to 250 persons for indoor facilities and 500 persons for outdoor facilities.
