## Supplementary material for "The Impact of Non-Pharmaceutical Interventions on the First COVID-19 Epidemic Wave in South Africa": Regression Analysis_South Africa

### Sheet: No Lockdown
SOUTH AFRICAN ARI COVID-19 MODEL STATISTICAL ANALYSIS
Scenario	No National Lock Down
First COVID-19 Reported Case	2020-03-05
Day	Date Reported	Average Date of Infection	Active Cases	Data Point Sensitivity	Reported COVID-19 Deaths	Data Point Sensitivity 2	Modelled Data (Reported Infections)	Residual	Normalised Error (%)	Modelled Data (Deaths (D))	Residual2	Normalised Error2		Parameters	Values
1	2020-03-05	2020-02-24	1	100	0.00994219	10058.1	3.65	-2.65	-2.65	0	-0.00994219	-1		β	0.497835
2	2020-03-06	2020-02-25	1	100	0	#DIV/0!	3.655	-2.655	-265.5	0	0	#DIV/0!		Φ1 (Fraction of Mild Cases Reported)	0.5
3	2020-03-07	2020-02-26	1	100	0	#DIV/0!	6.07031	-5.07031	-507.031	0.000220942	0.000220942	#DIV/0!		Φ2 (Fraction of Presymptomatic Cases Reported)	1
4	2020-03-08	2020-02-27	3	33.3333	0	#DIV/0!	8.13342	-5.13342	-171.114	0.000652727	0.000652727	#DIV/0!		Φ3(Fraction of Asymptomatic Cases Reported)	0.1
5	2020-03-09	2020-02-28	3	33.3333	0	#DIV/0!	10.9908	-7.9908	-266.36	0.00155633	0.00155633	#DIV/0!		Φ4(Fraction of Critical & Severe Cases Reported)	1
6	2020-03-10	2020-02-29	7	14.2857	0	#DIV/0!	14.432	-7.43197	-106.171	0.00308837	0.00308837	#DIV/0!		ξ1	0.75
7	2020-03-11	2020-03-01	13	7.69231	0	#DIV/0!	18.8085	-5.80848	-44.6806	0.00546914	0.00546914	#DIV/0!		ξ3	0.98
8	2020-03-12	2020-03-02	17	5.88235	0	#DIV/0!	24.3423	-7.34227	-43.1898	0.00894518	0.00894518	#DIV/0!		Tdisch (Day)	12.0147
9	2020-03-13	2020-03-03	24	4.16667	0	#DIV/0!	31.3974	-7.39744	-30.8227	0.0138266	0.0138266	#DIV/0!		Th (Day)	3
10	2020-03-14	2020-03-04	38	2.63158	0	#DIV/0!	40.4076	-2.40761	-6.33583	0.0205002	0.0205002	#DIV/0!		t-Test: Two-Sample Assuming Equal Variances
11	2020-03-15	2020-03-05	51	1.96078	0	#DIV/0!	51.9375	-0.937452	-1.83814	0.0294573	0.0294573	#DIV/0!
12	2020-03-16	2020-03-06	62	1.6129	0	#DIV/0!	66.7051	-4.70514	-7.58893	0.0413237	0.0413237	#DIV/0!			1	11.55
13	2020-03-17	2020-03-07	62	1.6129	0	#DIV/0!	85.6318	-23.6318	-38.1158	0.0569005	0.0569005	#DIV/0!		Mean	182.286	190.522
14	2020-03-18	2020-03-08	116	0.862069	0	#DIV/0!	109.897	6.10277	5.26101	0.0772135	0.0772135	#DIV/0!		Variance	65581	48208.7
15	2020-03-19	2020-03-09	150	0.666667	0	#DIV/0!	141.014	8.9859	5.9906	0.103579	0.103579	#DIV/0!		Observations	21	21
16	2020-03-20	2020-03-10	202	0.49505	0	#DIV/0!	180.922	21.078	10.4347	0.137684	0.137684	#DIV/0!		Pooled Variance	56894.9
17	2020-03-21	2020-03-11	240	0.416667	0	#DIV/0!	232.108	7.89157	3.28816	0.181696	0.181696	#DIV/0!		Hypothesized Mean Difference	0
18	2020-03-22	2020-03-12	274	0.364964	0	#DIV/0!	297.764	-23.7637	-8.6729	0.238394	0.238394	#DIV/0!		df	40
19	2020-03-23	2020-03-13	402	0.248756	0	#DIV/0!	381.98	20.02	4.98009	0.311345	0.311345	#DIV/0!		t Stat	-0.11189
20	2020-03-24	2020-03-14	550	0.181818	0	#DIV/0!	490.006	59.994	10.908	0.405124	0.405124	#DIV/0!		P(T<=t) one-tail	0.455735
21	2020-03-25	2020-03-15	697	0.143472	0	#DIV/0!	628.574	68.4259	9.8172	0.525605	0.525605	#DIV/0!		t Critical one-tail	1.68385
22	2020-03-26	2020-03-16	915	0.10929	0	#DIV/0!	806.32	108.68	11.8776	0.68032	0.68032	#DIV/0!		P(T<=t) two-tail	0.91147
									0.000442188			#DIV/0!		t Critical two-tail	2.02108

### Sheet: Alert 5
ARI SOUTH AFRICAN ARI COVID-19 MODEL STATISTICAL ANALYSIS
Scenario	National Lockdown Alert Level 5
First COVID-19 Reported Case	2020-03-27
Day	Date Reported	Average Date of Infection	Active Cases	Data Point Sensitivity	Reported COVID-19 Deaths	Data Point Sensitivity 2	Modelled Data (Reported Infections)	Residual	Normalised Error (%)	Modelled Data (Deaths (D))	Residual2	Normalised Error2 (%)		Parameters	Values
23	2020-03-27	2020-03-17	1138	0.0878735	1	100	1138	0	0	1	0	0		β	0.143753
24	2020-03-28	2020-03-18	1155	0.0865801	1	100	1193	-38	-3.29004	1.9557	0.9557	95.57		Φ1 (Fraction of Mild Cases Reported)	1
25	2020-03-29	2020-03-19	1247	0.0801925	2	50	1195.81	51.1886	4.10494	3.03428	1.03428	51.714		Φ2 (Fraction of Presymptomatic Cases Reported)	1
26	2020-03-30	2020-03-20	1292	0.0773994	3	33.3333	1267.95	24.0502	1.86147	4.22014	1.22014	40.6714		Φ3(Fraction of Asymptomatic Cases Reported)	1
27	2020-03-31	2020-03-21	1317	0.0759301	5	20	1352.56	-35.5632	-2.70032	5.52728	0.527284	10.5457		ξ1	0.75
28	2020-04-01	2020-03-22	1325	0.0754717	5	20	1438.29	-113.291	-8.55025	6.95917	1.95917	39.1833		ξ3	0.98
29	2020-04-02	2020-03-23	1407	0.0710732	5	20	1520.51	-113.512	-8.06763	8.51695	3.51695	70.339		Tdisch (Day)	12
30	2020-04-03	2020-03-24	1401	0.0713776	9	11.1111	1598.66	-197.66	-14.1085	10.2002	1.20019	13.3355		Th (Day)	3
31	2020-04-04	2020-03-25	1481	0.0675219	9	11.1111	1673.41	-192.414	-12.9922	12.0078	3.00775	33.4195
32	2020-04-05	2020-03-26	1549	0.0645578	11	9.09091	1745.78	-196.776	-12.7035	13.9382	2.9382	26.7109		t-Test: Two-Sample Assuming Equal Variances
33	2020-04-06	2020-03-27	1579	0.0633312	12	8.33333	1816.71	-237.709	-15.0544	15.9901	3.99013	33.2511
34	2020-04-07	2020-03-28	1641	0.0609385	13	7.69231	1887.03	-246.026	-14.9925	18.1623	5.1623	39.71			Variable 1	Variable 2
35	2020-04-08	2020-03-29	1732	0.0577367	18	5.55556	1957.39	-225.386	-13.0131	20.4537	2.45374	13.6319		Mean	39.2857	40.0458
36	2020-04-09	2020-03-30	1821	0.0549149	18	5.55556	2028.31	-207.307	-11.3842	22.8638	4.86379	27.0211		Variance	1115.62	965.857
37	2020-04-10	2020-03-31	1569	0.0637349	24	4.16667	2100.2	-531.197	-33.8558	25.3921	1.39213	5.80053		Observations	35	35
38	2020-04-11	2020-04-01	1593	0.0627746	25	4	2173.38	-580.38	-36.4331	28.0388	3.03878	12.1551		Pooled Variance	1040.74
39	2020-04-12	2020-04-02	1738	0.0575374	25	4	2248.12	-510.116	-29.3508	30.8041	5.8041	23.2164		Hypothesized Mean Difference	0
40	2020-04-13	2020-04-03	1835	0.0544959	27	3.7037	2324.62	-489.621	-26.6823	33.6888	6.68879	24.7733		df	68
41	2020-04-14	2020-04-04	1978	0.0505561	27	3.7037	2403.07	-425.074	-21.4901	36.6939	9.69386	35.9032		t Stat	-0.0985563
42	2020-04-15	2020-04-05	2062	0.0484966	34	2.94118	2483.63	-421.633	-20.4478	39.8206	5.82063	17.1195		P(T<=t) one-tail	0.46089
43	2020-04-16	2020-04-06	1654	0.0604595	48	2.08333	2566.44	-912.436	-55.1654	43.0707	-4.92931	-10.2694		t Critical one-tail	1.66757
44	2020-04-17	2020-04-07	1830	0.0546448	50	2	2651.61	-821.609	-44.8967	46.4459	-3.55407	-7.10815		P(T<=t) two-tail	0.921781
45	2020-04-18	2020-04-08	2079	0.0481	52	1.92308	2739.27	-660.272	-31.7591	49.9485	-2.05153	-3.94524		t Critical two-tail	1.99547
46	2020-04-19	2020-04-09	2201	0.0454339	54	1.85185	2829.54	-628.536	-28.5569	53.5807	-0.41928	-0.776444
47	2020-04-20	2020-04-10	2187	0.0457247	58	1.72414	2922.51	-735.512	-33.6311	57.3453	-0.654704	-1.1288
48	2020-04-21	2020-04-11	2352	0.042517	58	1.72414	3018.31	-666.305	-28.3293	61.2451	3.24506	5.59493
49	2020-04-22	2020-04-12	2515	0.0397614	65	1.53846	3117.02	-602.023	-23.9373	65.2831	0.283097	0.435533
50	2020-04-23	2020-04-13	2405	0.04158	75	1.33333	3218.77	-813.771	-33.8366	69.4627	-5.5373	-7.38306
51	2020-04-24	2020-04-14	2668	0.0374813	79	1.26582	3323.66	-655.657	-24.5749	73.7874	-5.21261	-6.59824
52	2020-04-25	2020-04-15	2802	0.0356888	86	1.16279	3431.79	-629.789	-22.4764	78.2609	-7.73913	-8.99899
53	2020-04-26	2020-04-16	2986	0.0334896	87	1.14943	3543.28	-557.277	-18.663	82.8871	-4.11293	-4.72751
54	2020-04-27	2020-04-17	3230	0.0309598	90	1.11111	3658.23	-428.231	-13.2579	87.6701	-2.3299	-2.58877
55	2020-04-28	2020-04-18	2830	0.0353357	93	1.07527	3776.77	-946.767	-33.4547	92.6143	-0.385704	-0.414735
56	2020-04-29	2020-04-19	3174	0.031506	103	0.970874	3899	-725	-22.8418	97.7242	-5.27583	-5.12217
57	2020-04-30	2020-04-20	3471	0.0288101	103	0.970874	4025.05	-554.048	-15.9622	103.004	0.00442798	0.00429901
									-24.8901			-0.000238444

### Sheet: Alert 4
SOUTH AFRICAN ARI COVID-19 MODEL STATISTICAL ANALYSIS
Scenario	National Lockdown Alert Level 4
First COVID-19 Reported Case	2020-05-01
Day	Date Reported	Average Date of Infection	Active Cases	Data Point Sensitivity	Reported COVID-19 Deaths	Data Point Sensitivity 2	Modelled Data (Reported Infections)	Residual	Normalised Error (%)	Modelled Data (Deaths (D))	Residual2	Normalised Error2 (%)		Parameters	Values
58	2020-05-01	2020-04-21	3453	0.0289603	116	0.862069	3453	0	0	116	0	0		β	0.19633
59	2020-05-02	2020-04-22	3664	0.0272926	123	0.813008	3606.66	57.3408	1.56498	120.146	-2.85403	-2.32035		Φ1 (Fraction of Mild Cases Reported)	1
60	2020-05-03	2020-04-23	4103	0.0243724	131	0.763359	3625.43	477.573	11.6396	124.716	-6.28403	-4.79697		Φ2 (Fraction of Presymptomatic Cases Reported)	1
61	2020-05-04	2020-04-24	4336	0.0230627	138	0.724638	4136.7	199.302	4.59646	129.691	-8.30937	-6.02128		Φ3(Fraction of Asymptomatic Cases Reported)	1
62	2020-05-05	2020-04-25	4678	0.0213767	148	0.675676	4734.05	-56.05	-1.19816	135.265	-12.7349	-8.60464		ξ1	0.75
63	2020-05-06	2020-04-26	4502	0.0222124	153	0.653595	5363.37	-861.368	-19.133	141.55	-11.4498	-7.4835		ξ3	0.98
64	2020-05-07	2020-04-27	4918	0.0203335	161	0.621118	5995.11	-1077.11	-21.9014	148.642	-12.3583	-7.67594		Tdisch (Day)	12
65	2020-05-08	2020-04-28	5564	0.0179727	178	0.561798	6628.16	-1064.16	-19.1257	156.62	-21.3799	-12.0112		Th (Day)	3
66	2020-05-09	2020-04-29	5251	0.019044	186	0.537634	7268.37	-2017.37	-38.4188	165.558	-20.4425	-10.9906
67	2020-05-10	2020-04-30	5648	0.0177054	194	0.515464	7923.9	-2275.9	-40.2956	175.522	-18.4783	-9.52489		t-Test: Two-Sample Assuming Equal Variances
68	2020-05-11	2020-05-01	6089	0.0164231	206	0.485437	8602.83	-2513.83	-41.2847	186.578	-19.4217	-9.42801
69	2020-05-12	2020-05-02	6787	0.0147341	206	0.485437	9312.62	-2525.62	-37.2125	198.793	-7.20664	-3.49837			1	6.26316
70	2020-05-13	2020-05-03	7110	0.0140647	219	0.456621	10060	-2950	-41.4909	212.235	-6.76514	-3.08911		Mean	182.286	162.595
71	2020-05-14	2020-05-04	6825	0.014652	238	0.420168	10851.1	-4026.14	-58.9911	226.974	-11.0259	-4.63272		Variance	65581	42098.2
72	2020-05-15	2020-05-05	7194	0.0139005	247	0.404858	11691.8	-4497.77	-62.5211	243.087	-3.91305	-1.58423		Observations	21	21
73	2020-05-16	2020-05-06	7616	0.0131303	261	0.383142	12587.4	-4971.37	-65.2753	260.654	-0.345512	-0.13238		Pooled Variance	53839.6
74	2020-05-17	2020-05-07	8245	0.0121286	264	0.378788	13543.3	-5298.3	-64.2608	279.764	15.7642	5.97128		Hypothesized Mean Difference	0
75	2020-05-18	2020-05-08	8849	0.0113007	286	0.34965	14564.9	-5715.93	-64.5941	300.51	14.5104	5.07356		df	40
76	2020-05-19	2020-05-09	8928	0.0112007	312	0.320513	15657.7	-6729.69	-75.3774	322.995	10.9952	3.5241		t Stat	0.274978
77	2020-05-20	2020-05-10	8714	0.0114758	339	0.294985	16827.2	-8113.15	-93.1048	347.329	8.32893	2.45691		P(T<=t) one-tail	0.392374
78	2020-05-21	2020-05-11	9818	0.0101854	369	0.271003	18079.1	-8261.11	-84.1425	373.631	4.63089	1.25498		t Critical one-tail	1.68385
79	2020-05-22	2020-05-12	9624	0.0103907	397	0.251889	19419.6	-9795.58	-101.783	402.03	5.02988	1.26697		P(T<=t) two-tail	0.784748
80	2020-05-23	2020-05-13	10832	0.00923191	407	0.2457	20854.9	-10022.9	-92.5303	432.665	25.6648	6.30586		t Critical two-tail	2.02108
81	2020-05-24	2020-05-14	11054	0.0090465	429	0.2331	22391.6	-11337.6	-102.566	465.686	36.6855	8.55141
82	2020-05-25	2020-05-15	11217	0.00891504	481	0.2079	24036.8	-12819.8	-114.289	501.253	20.2531	4.21062
83	2020-05-26	2020-05-16	10999	0.00909174	524	0.19084	25797.8	-14798.8	-134.547	539.541	15.5407	2.96578
84	2020-05-27	2020-05-17	11934	0.00837942	552	0.181159	27682.2	-15748.2	-131.961	580.734	28.7344	5.2055
85	2020-05-28	2020-05-18	12456	0.00802826	577	0.17331	29698.1	-17242.1	-138.424	625.034	48.0336	8.32471
86	2020-05-29	2020-05-19	13536	0.00738771	611	0.163666	31854.1	-18318.1	-135.329	672.652	61.6519	10.0903
87	2020-05-30	2020-05-20	14208	0.00703829	643	0.155521	34159.1	-19951.1	-140.421	723.818	80.8181	12.5689
88	2020-05-31	2020-05-21	15191	0.00658285	683	0.146413	36622.3	-21431.3	-141.079	778.777	95.7765	14.0229
									-62.0537			-1.0342e-05

### Sheet: Alert 3
SOUTH AFRICAN ARI COVID-19 MODEL STATISTICAL INPUTS
Scenario	National Lockdown Alert Level 3
First COVID-19 Reported Case	2020-06-01
Day	Date Reported	Average Date of Infection	Active Cases	Data Point Sensitivity	Reported COVID-19 Deaths	Data Point Sensitivity 2	Modelled Data (Reported Infections)	Residual	Normalised Error (%)	Modelled Data (Deaths (D))	Residual2	Normalised Error2 (%)		Parameters	Values
89	2020-06-01	2020-05-22	16361	0.0061121	1504.39	0.0664722	16361	0	0	705	-799.389	-53.1371		β	0.208456
90	2020-06-02	2020-05-23	16744	0.00597229	1611.08	0.06207	17088.4	-344.435	-2.05707	724.632	-886.451	-55.0221		Φ1 (Fraction of Mild Cases Reported)	1
91	2020-06-03	2020-05-24	17051	0.00586476	1690.04	0.0591703	17177.4	-126.362	-0.741085	746.273	-943.764	-55.8428		Φ2 (Fraction of Presymptomatic Cases Reported)	1
92	2020-06-04	2020-05-25	18633	0.00536682	1809.53	0.0552628	19888.2	-1255.18	-6.73632	769.832	-1039.7	-57.4569		Φ3(Fraction of Asymptomatic Cases Reported)	1
93	2020-06-05	2020-05-26	19438	0.00514456	1937.57	0.0516111	23053	-3615.03	-18.5977	796.36	-1141.21	-58.899		ξ1	0.75
94	2020-06-06	2020-05-27	20763	0.00481626	2031.46	0.0492257	26411.3	-5648.3	-27.2037	826.46	-1205	-59.3169		ξ3	0.98
95	2020-06-07	2020-05-28	22923	0.00436243	2129.62	0.0469568	29807	-6884	-30.031	860.664	-1268.95	-59.586		Tdisch (Day)	12
96	2020-06-08	2020-05-29	23700	0.00421941	2304.6	0.0433916	33236.6	-9536.58	-40.2387	899.431	-1405.17	-60.9723		Th (Day)	3
97	2020-06-09	2020-05-30	22823	0.00438154	2479.57	0.0403295	36731.4	-13908.4	-60.9405	943.178	-1536.4	-61.9621
98	2020-06-10	2020-05-31	22706	0.00440412	2582	0.0387297	40335	-17629	-77.6401	992.303	-1589.7	-61.5684		t-Test: Two-Sample Assuming Equal Variances
99	2020-06-11	2020-06-01	24032	0.00416112	2739.91	0.0364976	44090.2	-20058.2	-83.4645	1047.2	-1692.71	-61.7798
100	2020-06-12	2020-06-02	25567	0.00391129	2889.28	0.0346107	48036.7	-22469.7	-87.8856	1108.26	-1781.02	-61.6424			Variable 1	Variable 2
101	2020-06-13	2020-06-03	27463	0.00364126	3036.52	0.0329325	52210.3	-24747.3	-90.1113	1175.89	-1860.63	-61.275		Mean	27866.9	48759.6
102	2020-06-14	2020-06-04	30027	0.00333034	3158.15	0.0316641	56643.2	-26616.2	-88.6408	1250.53	-1907.62	-60.4031		Variance	8.19001e+07	9.42112e+08
103	2020-06-15	2020-06-05	32098	0.00311546	3345.93	0.029887	61365.2	-29267.2	-91.1808	1332.63	-2013.31	-60.1718		Observations	22	22
104	2020-06-16	2020-06-06	32646	0.00306316	3467.56	0.0288387	66404.2	-33758.2	-103.407	1422.66	-2044.9	-58.9723		Pooled Variance	5.12006e+08
105	2020-06-17	2020-06-07	34407	0.00290639	3572.12	0.0279946	71786.4	-37379.4	-108.639	1521.16	-2050.97	-57.4159		Hypothesized Mean Difference	0
106	2020-06-18	2020-06-08	37233	0.00268579	3706.56	0.0269792	77537.3	-40304.3	-108.249	1628.67	-2077.89	-56.0598		df	42
107	2020-06-19	2020-06-09	38059	0.0026275	3907.14	0.0255941	83681.3	-45622.3	-119.873	1745.79	-2161.36	-55.318		t Stat	-3.06235
108	2020-06-20	2020-06-10	40478	0.00247048	4005.3	0.0249669	90242.1	-49764.1	-122.941	1873.15	-2132.15	-53.2331		P(T<=t) one-tail	0.0019113
109	2020-06-21	2020-06-11	43764	0.00228498	4118.4	0.0242813	97242.7	-53478.7	-122.198	2011.45	-2106.95	-51.1595		t Critical one-tail	1.68195
110	2020-06-22	2020-06-12	46155	0.00216661	4248.57	0.0235374	104705	-58550	-126.855	2161.39	-2087.17	-49.1266		P(T<=t) two-tail	0.0038226
111	2020-06-23	2020-06-13	48961	0.00204244	4485.43	0.0222944	112650	-63689.1	-130.081	2323.76	-2161.67	-48.1932		t Critical two-tail	2.01808
112	2020-06-24	2020-06-14	52717	0.00189692	4705.22	0.021253	121097	-68380.4	-129.712	2499.36	-2205.86	-46.8811
113	2020-06-25	2020-06-15	56109	0.00178225	4890.86	0.0204463	130065	-73955.7	-131.807	2689.07	-2201.8	-45.0186
114	2020-06-26	2020-06-16	58139	0.00172002	4993.29	0.0200269	139567	-81428.4	-140.058	2893.78	-2099.51	-42.0465
115	2020-06-27	2020-06-17	62293	0.00160532	5149.06	0.019421	149618	-87325.3	-140.185	3114.47	-2034.6	-39.5139
116	2020-06-28	2020-06-18	66753	0.00149806	5240.82	0.019081	160227	-93474	-140.03	3352.11	-1888.71	-36.0384
117	2020-06-29	2020-06-19	71121	0.00140605	5396.6	0.0185302	171399	-100278	-140.996	3607.76	-1788.84	-33.1476
118	2020-06-30	2020-06-20	75009	0.00133317	5669.73	0.0176375	183135	-108126	-144.151	3882.47	-1787.26	-31.5229
119	2020-07-01	2020-06-21	80559	0.00124133	5866.05	0.0170472	195431	-114872	-142.593	4177.36	-1688.69	-28.7875
120	2020-07-02	2020-06-22	83218	0.00120166	6068.77	0.0164778	208275	-125057	-150.277	4493.57	-1575.2	-25.9559
121	2020-07-03	2020-06-23	87874	0.00113799	6299.23	0.015875	221651	-133777	-152.237	4832.23	-1467	-23.2885
122	2020-07-04	2020-06-24	93724	0.00106696	6457.14	0.0154867	235533	-141809	-151.305	5194.53	-1262.61	-19.5537
123	2020-07-05	2020-06-25	100236	0.000997646	6826.3	0.0146492	249887	-149651	-149.298	5581.62	-1244.67	-18.2335
124	2020-07-06	2020-06-26	104563	0.000956361	7063.16	0.014158	264670	-160107	-153.12	5994.68	-1068.48	-15.1275
125	2020-07-07	2020-06-27	110054	0.000908645	7472.87	0.0133817	279829	-169775	-154.265	6434.84	-1038.02	-13.8906
126	2020-07-08	2020-06-28	114221	0.000875496	7686.25	0.0130102	295301	-181080	-158.534	6903.22	-783.036	-10.1875
127	2020-07-09	2020-06-29	121558	0.000822653	7938.05	0.0125975	311012	-189454	-155.854	7400.87	-537.178	-6.76713
128	2020-07-10	2020-06-30	128595	0.000777635	8236.8	0.0121406	326877	-198282	-154.191	7928.81	-307.985	-3.73914
129	2020-07-11	2020-07-01	132498	0.000754728	8473.66	0.0118013	342803	-210305	-158.723	8487.95	14.2945	0.168694
130	2020-07-12	2020-07-02	137289	0.00072839	8704.12	0.0114888	358682	-221393	-161.261	9079.12	375.004	4.30835
131	2020-07-13	2020-07-03	145383	0.000687838	8902.57	0.0112327	374403	-229020	-157.529	9703.03	800.46	8.99133
132	2020-07-14	2020-07-04	147667	0.000677199	9273.86	0.010783	389841	-242174	-164	10360.2	1086.38	11.7144
133	2020-07-15	2020-07-05	145903	0.000685387	9502.19	0.0105239	404867	-258964	-177.491	11051.2	1549.01	16.3016
134	2020-07-16	2020-07-06	153961	0.000649515	9963.11	0.010037	419349	-265388	-172.373	11776.1	1813.02	18.1973
135	2020-07-17	2020-07-07	154607	0.000646801	10251.2	0.00975497	433149	-278542	-180.161	12535.1	2283.92	22.2796
136	2020-07-18	2020-07-08	163701	0.00061087	10558.5	0.00947108	446130	-282429	-172.527	13328	2769.52	26.2303
137	2020-07-19	2020-07-09	168236	0.000594403	10739.8	0.00931112	458159	-289923	-172.331	14154.4	3414.55	31.7933
138	2020-07-20	2020-07-10	173590	0.00057607	11038.6	0.00905913	469108	-295518	-170.239	15013.7	3975.16	36.0115
139	2020-07-21	2020-07-11	168286	0.000594226	11454.7	0.00873004	478856	-310570	-184.549	15905.2	4450.52	38.8532
140	2020-07-22	2020-07-12	159833	0.000625653	12675.3	0.00788937	487295	-327462	-204.877	16827.7	4152.44	32.7602
141	2020-07-23	2020-07-13	165699	0.000603504	13001.8	0.00769127	494330	-328631	-198.33	17780	4778.19	36.7503
142	2020-07-24	2020-07-14	169882	0.000588644	13535.2	0.00738813	499884	-330002	-194.253	18760.4	5225.12	38.6038
143	2020-07-25	2020-07-15	164491	0.000607936	14201	0.00704176	503896	-339405	-206.337	19767.1	5566.13	39.1953
144	2020-07-26	2020-07-16	173587	0.00057608	14444.3	0.00692316	506329	-332742	-191.686	20798.3	6354.03	43.99
145	2020-07-27	2020-07-17	170537	0.000586383	15080.2	0.00663123	507163	-336626	-197.392	21851.6	6771.45	44.9031
146	2020-07-28	2020-07-18	165191	0.00060536	15485.6	0.00645761	506402	-341211	-206.555	22924.7	7439.11	48.0389
147	2020-07-29	2020-07-19	165659	0.00060365	15997.7	0.00625088	504071	-338412	-204.282	24015	8017.27	50.115
148	2020-07-30	2020-07-20	164756	0.000606958	16669.9	0.00599883	500214	-335458	-203.609	25119.8	8449.92	50.6897
149	2020-07-31	2020-07-21	159007	0.000628903	17081.8	0.0058542	494896	-335889	-211.242	26236.4	9154.62	53.593
150	2020-08-01	2020-07-22	152676	0.000654982	17397.6	0.00574793	488198	-335522	-219.761	27361.8	9964.21	57.2736
151	2020-08-02	2020-07-23	155892	0.00064147	17852.1	0.00560159	480215	-324323	-208.043	28493.1	10641	59.6067
152	2020-08-03	2020-07-24	150286	0.000665398	18221.2	0.0054881	471054	-320768	-213.438	29627.5	11406.2	62.5985
153	2020-08-04	2020-07-25	148683	0.000672572	18957.4	0.00527498	460833	-312150	-209.943	30761.9	11804.5	62.2684
154	2020-08-05	2020-07-26	143313	0.000697773	19840.9	0.0050401	449675	-306362	-213.771	31893.6	12052.8	60.7473
155	2020-08-06	2020-07-27	141264	0.000707894	20493.8	0.00487952	437707	-296443	-209.85	33019.8	12526	61.1209
156	2020-08-07	2020-07-28	140808	0.000710187	21144.7	0.00472932	425056	-284248	-201.869	34137.8	12993.2	61.4489
157	2020-08-08	2020-07-29	138410	0.000722491	21787	0.0045899	411849	-273439	-197.557	35245.1	13458.1	61.7713
158	2020-08-09	2020-07-30	137977	0.000724758	22209.5	0.00450258	398207	-260230	-188.604	36339.1	14129.7	63.6199
159	2020-08-10	2020-07-31	135777	0.000736502	22664	0.00441229	384249	-248472	-183	37417.8	14753.8	65.098
160	2020-08-11	2020-08-01	129233	0.000773796	22941.4	0.00435893	370084	-240851	-186.37	38479	15537.6	67.7272
161	2020-08-12	2020-08-02	125880	0.000794407	23494.1	0.00425639	355815	-229935	-182.662	39520.8	16026.7	68.2159
162	2020-08-13	2020-08-03	123978	0.000806595	24048.9	0.0041582	341533	-217555	-175.479	40541.5	16492.6	68.5795
163	2020-08-14	2020-08-04	105850	0.000944733	24659.2	0.00405529	327323	-221473	-209.233	41539.6	16880.5	68.4551
164	2020-08-15	2020-08-05	105035	0.000952064	24917.4	0.00401326	313260	-208225	-198.243	42513.9	17596.5	70.6194
165	2020-08-16	2020-08-06	103129	0.000969659	25263.1	0.00395835	299407	-196278	-190.323	43463.1	18200	72.042
166	2020-08-17	2020-08-07	100233	0.000997675	25568.2	0.00391111	285821	-185588	-185.156	44386.3	18818.1	73.5997
									-99.4303			0.00085951

### Sheet: Summary
COVID-19 Policy Response	β	Observations	Pooled Variance	Hypothesized Mean Difference	df	t Stat	P(T<=t) one-tail	t Critical one-tail	P(T<=t) two-tail	t Critical two-tail	Reduction in Effective daily contact rate (%)
No Lockdown	0.497835	21	56894.9	0	40	-0.11189	0.455735	1.68385	0.91147	2.02108
National Lock down Alert Level 5	0.143753	35	1040.74	0	68	-0.0985563	0.46089	1.66757	0.921781	1.99547	71.1243
National Lock down Alert Level 4	0.19633	21	53839.6	0	40	0.274978	0.392374	1.68385	0.784748	2.02108	60.5633
National Lock down Alert Level 3	0.208456	22	5.12006e+08	0	42	-3.06235	0.0019113	1.68195	0.0038226	2.01808	58.1275
