## Supplementary material for "The Impact of Non-Pharmaceutical Interventions on the First COVID-19 Epidemic Wave in South Africa": Reported Cases_Provincial_South Africa

### Sheet: _Website_ Provincial Breakdown 
Active Cases
report_date	Western Cape_Active	Gauteng_Active	Eastern Cape_Active	KwaZulu Natal_Active	Free State_Active	Mpumalanga_Active	North West_Active	Limpopo_Active	Northern Cape_Active	Unidentified_Active	Western Cape	Gauteng	Eastern Cape	KwaZulu Natal	Free State	Mpumalanga	North West	Limpopo	Northern Cape	Unidentified
2020-09-05	-136	-1177	109	-522	275	-20	-399	14	175	0	-577	22044	1543	10586	11581	1123	5263	749	4000	0		Province	Observed Date of Peak Active COVID-19 Cases	Peak Active COVID-19 Cases (n)	Peak Active COVID-19 Cases (%)	Population (n)	Population (%)
2020-09-04	-441	-189	134	43	-768	-179	149	96	172	0	-229	23221	1434	11108	11306	1143	5662	735	3825	0		Northern Cape	2020-09-05	4000	2.30432	1292786	2.16829
2020-08-15	-153	-1184	294	304	9	-204	-237	111	245	0	-164	37078	2362	25130	15133	2757	9844	1247	3657	50		Limpopo	2020-07-29	4136	2.38267	5852553	9.81604
2020-09-03	212	207	143	173	331	72	-437	-73	187	0	25	23410	1300	11065	12074	1322	5513	639	3653	0		Mpumalanga	2020-07-31	7169	4.12992	4679786	7.84905
2020-08-31	10	-666	83	-61	227	98	-44	-220	118	0	99	24111	1894	14874	13999	1326	6464	665	3594	50		North West	2020-07-23	11834	6.81733	4108816	6.8914
2020-08-22	-153	-127	227	-535	287	-450	123	85	81	0	148	30180	1647	22866	13413	2388	6954	1659	3590	50		Free State	2020-07-30	18066	10.4075	2928903	4.91242
2020-09-18	-43	21	113	159	159	20	-299	52	247	0	-4	20321	1202	7105	13603	953	4149	641	3552	0		Western Cape	2020-07-10	18230	10.5019	7005741	11.7502
2020-09-01	-428	-1013	-813	-4173	-1054	-146	-226	-52	-61	0	-418	23098	1081	10701	12945	1180	6238	613	3533	50		Eastern Cape	2020-07-20	19638	11.3131	6734001	11.2944
2020-09-23	-4	157	99	29	165	51	-237	73	160	0	-236	20131	1226	6731	14660	886	3652	732	3527	0		KwaZulu Natal	2020-08-02	44298	25.5192	11531628	19.3411
2020-08-21	301	-205	-523	239	-193	123	125	185	188	0	-321	30307	1420	23401	13126	2838	6831	1574	3509	50		Gauteng	2020-07-20	77368	44.5702	15488137	25.9771
2020-09-20	86	-16	127	118	231	-105	146	45	273	0	94	20187	986	7208	14150	934	4017	711	3500	0		South Africa	2020-07-26	173587	100	59622350	100
2020-08-30	89	-445	154	211	352	-97	99	-14	199	0	-558	24777	1811	14935	13772	1228	6508	885	3476	50
2020-09-02	-187	105	76	191	-1202	70	-288	99	-67	-50	-615	23203	1157	10892	11743	1250	5950	712	3466	0
2020-09-12	0	-121	93	-597	275	18	159	-48	152	0	-63	20640	1438	7420	13197	925	5111	612	3459	0
2020-09-21	-50	-170	32	30	210	-61	-272	-108	-62	0	36	20017	1018	7238	14360	873	3745	603	3438	0
2020-08-10	40	-1953	-705	1217	78	-1035	-117	-229	178	0	126	45167	3426	42811	15456	3473	9667	2377	3427	50
2020-08-14	-11	-375	-149	-18319	462	-189	307	-14	160	0	-386	38262	2068	24826	15124	2961	10081	1136	3412	50
2020-08-01	33	-6878	-223	1615	-788	-690	201	314	85	0	-137	49260	10495	42405	13257	6479	11189	3768	3408	50
2020-08-11	-1059	-3809	-547	-525	-139	-505	-31	96	-25	0	-1019	41358	2879	42286	15317	2968	9636	2473	3402	50
2020-09-22	-232	-43	109	-536	135	-38	144	56	-71	0	-282	19974	1127	6702	14495	835	3889	659	3367	0
2020-07-31	-170	-2443	-734	121	-4021	808	418	-19	291	0	-1587	56138	10718	40790	14045	7169	10988	3454	3323	50
2020-08-20	-622	-626	198	278	246	298	-1741	-115	41	0	-180	30512	1943	23162	13319	2715	6706	1389	3321	50
2020-09-11	-63	-302	78	126	129	-80	168	64	143	0	-160	20761	1345	8017	12922	907	4952	660	3307	0
2020-09-17	39	272	110	-233	266	96	194	-37	246	0	28	20300	1089	6946	13444	933	4448	589	3305	0
2020-08-19	442	-650	181	-1254	-1436	166	196	131	8	0	-298	31138	1745	22884	13073	2417	8447	1504	3280	50
2020-08-29	-647	-251	192	-12	276	-116	-108	-50	138	0	-423	25222	1657	14724	13420	1325	6409	899	3277	50
2020-08-18	-740	-4442	-14	-258	-271	-348	120	56	76	0	-784	31788	1564	24138	14509	2251	8251	1373	3272	50
2020-08-13	-375	-1226	-20	-72	20	202	205	-697	61	0	-923	38637	2217	43145	14662	3150	9774	1150	3252	50
2020-08-09	86	-1587	-873	1453	141	170	195	201	107	0	-262	47120	4131	41594	15378	4508	9784	2606	3249	50
2020-08-16	223	-70	265	-328	399	-87	-1768	-114	-426	0	70	37008	2627	24802	15532	2670	8076	1133	3231	50
2020-09-19	8	-118	-343	-15	316	86	-278	25	-325	0	-35	20203	859	7090	13919	1039	3871	666	3227	0
2020-08-02	400	2373	-1506	1893	740	-111	-60	-326	-187	0	433	51633	8989	44298	13997	6368	11129	3442	3221	50
2020-08-23	295	-42	153	-28	322	-255	116	140	-388	0	142	30138	1800	22838	13735	2133	7070	1799	3202	50
2020-08-17	-44	-778	-1049	-406	-752	-71	55	184	-35	0	179	36230	1578	24396	14780	2599	8131	1317	3196	50
2020-08-12	-548	-1495	-642	931	-675	-20	-67	-626	-211	0	-1607	39863	2237	43217	14642	2948	9569	1847	3191	50
2020-09-09	-53	-239	109	-682	294	113	28	66	66	0	-372	20894	1186	9579	12521	978	4612	654	3182	0
2020-09-10	-97	169	81	-1688	272	9	172	-58	-18	0	-150	21063	1267	7891	12793	987	4784	596	3164	0
2020-09-14	-16	-273	37	-19	152	7	-513	33	113	0	79	20188	1563	7564	13604	890	4723	645	3143	0
2020-08-08	-348	-2443	415	1998	542	-467	-1435	-767	107	0	-948	48707	5004	40141	15237	4338	9589	2405	3142	50
2020-08-28	224	-776	66	-67	121	-333	-71	-100	70	0	-1134	25473	1465	14736	13144	1441	6517	949	3139	50
2020-09-08	-319	-149	49	-6	162	-78	105	-50	109	0	-354	21133	1077	10261	12227	865	4584	588	3116	0
2020-08-24	-345	-1141	26	-7040	387	-315	69	4	-92	0	-50	28997	1826	15798	14122	1818	7139	1803	3110	50
2020-08-27	-1358	-1453	-631	-425	350	-99	-132	13	98	0	-1782	26249	1399	14803	13023	1774	6588	1049	3069	50
2020-09-06	117	-260	87	-45	286	-73	-326	-11	-939	0	-19	21784	1630	10541	11867	1050	4937	738	3061	0
2020-09-16	-11	148	150	78	213	59	20	101	31	0	-237	20028	979	7179	13178	837	4254	626	3059	0
2020-08-07	-600	-2091	-388	2588	497	-569	-384	265	226	0	-1079	51150	4589	38143	14695	4805	11024	3172	3035	50
2020-07-30	-1417	-2338	-470	2624	1191	377	-408	-663	201	0	-686	58581	11452	40669	18066	6361	10570	3473	3032	50
2020-09-13	95	-179	88	163	255	-42	125	0	-429	0	95	20461	1526	7583	13452	883	5236	612	3030	0
2020-09-15	-226	-308	-734	-463	-639	-112	-489	-120	-115	0	-242	19880	829	7101	12965	778	4234	525	3028	0
2020-09-07	-35	-502	-602	-274	198	-107	-458	-100	-54	0	82	21282	1028	10267	12065	943	4479	638	3007	0
2020-09-28	2	-151	80	65	4	-176	-4	-16	154	0	69	19268	1288	6210	13692	525	2853	633	2975	0
2020-08-26	-424	-449	149	-277	-1189	219	-493	0	93	0	-460	27702	2030	15228	12673	1873	6720	1036	2971	50
2020-09-30	5	130	125	115	-686	56	158	68	137	0	-216	19291	1506	5898	12902	728	2571	694	2958	0
2020-08-04	-1046	1028	-1219	1138	195	-1741	-213	185	70	0	-1196	54038	6592	40346	13546	4857	10955	3775	2955	50
2020-09-24	75	145	141	41	77	109	160	-65	-586	0	71	20276	1367	6772	14737	995	3812	667	2941	0
2020-10-01	-82	246	-572	-45	353	65	-18	-57	-19	0	-77	19537	934	5853	13255	793	2553	637	2939	0
2020-09-26	-121	-350	-375	-496	-81	-127	-381	48	119	0	-191	19725	1099	6383	13471	799	3075	751	2909	0
2020-08-03	-150	1377	-1178	-5090	-646	230	39	148	-336	0	250	53010	7811	39208	13351	6598	11168	3590	2885	50
2020-08-25	-36	-846	55	-293	-260	-164	74	-767	-232	0	-381	28151	1881	15505	13862	1654	7213	1036	2878	50
2020-07-29	731	629	-855	-1689	1073	309	-103	266	107	0	-175	60919	11922	38045	16875	5984	10978	4136	2831	50
2020-09-27	67	-306	109	-238	217	-98	-218	-102	-88	0	-54	19419	1208	6145	13688	701	2857	649	2821	0
2020-09-29	-221	-107	93	-427	-104	147	-440	-7	-154	0	-219	19161	1381	5783	13588	672	2413	626	2821	0
2020-08-06	-479	-353	-886	652	-125	10	74	-1008	66	0	-824	53241	4977	35555	14198	5374	11408	2907	2809	50
2020-09-25	-70	-201	107	107	-1185	-69	-356	36	-151	0	5	20075	1474	6879	13552	926	3456	703	2790	0
2020-08-05	-345	-444	-729	-5443	777	507	379	140	-212	0	-1391	53594	5863	34903	14323	5364	11334	3915	2743	50
2020-07-28	-906	-2919	-1235	-1275	821	-152	-23	242	101	0	-661	60290	12777	39734	15802	5675	11081	3870	2724	50
2020-07-27	245	-3035	174	-1187	637	-134	-110	85	275	0	893	63209	14012	41009	14981	5827	11104	3628	2623	50
2020-07-26	648	3304	47	3517	959	591	-233	87	176	0	562	66244	13838	42196	14344	5961	11214	3543	2348	50
2020-07-25	-86	-6628	-449	868	779	69	-258	117	197	0	-252	62940	13791	38679	13385	5370	11447	3456	2172	50
2020-07-24	-166	-702	-221	3706	1046	384	-129	85	180	0	-317	69568	14240	37811	12606	5301	11705	3339	1975	50
2020-07-23	-151	4241	-2074	2128	605	118	723	93	183	0	-98	70270	14461	34105	11560	4917	11834	3254	1795	50
2020-07-22	53	-5930	-2016	-1329	932	-465	-234	357	58	4	-1089	66029	16535	31977	10955	4799	11111	3161	1612	50
2020-07-21	-1142	-5409	-1087	1615	481	51	297	-175	188	-6	-1346	71959	18551	33306	10023	5264	11345	2804	1554	46
2020-07-19	489	-2273	1559	2683	919	320	555	263	20	0	374	74119	18039	31744	8843	5127	11068	2853	1479	67
2020-07-18	-115	5157	99	2120	714	375	533	148	57	6	-2333	76392	16480	29061	7924	4807	10513	2590	1459	67
2020-07-17	-2218	-64	-177	663	976	364	831	84	187	0	-2810	71235	16381	26941	7210	4432	9980	2442	1402	61
2020-07-20	-204	3249	1599	-53	699	86	-20	126	-113	-15	285	77368	19638	31691	9542	5213	11048	2979	1366	52
2020-07-16	-592	5095	-908	2624	676	350	550	238	71	-46	727	71299	16558	26278	6234	4068	9149	2358	1215	61
2020-07-13	486	4726	1238	309	327	311	318	302	77	0	-402	69555	19266	19580	4851	3356	8015	2136	1157	0
2020-07-15	1319	-3994	-1061	901	366	354	426	-158	83	0	-134	66204	17466	23654	5558	3718	8599	2120	1144	107
2020-07-12	-888	1403	1377	1812	545	356	30	23	133	0	-1257	64829	18028	19271	4524	3045	7697	1834	1080	0
2020-07-14	-1453	643	-739	3173	341	8	158	142	-96	107	-967	70198	18527	22753	5192	3364	8173	2278	1061	107
2020-07-11	-369	751	-96	2286	406	217	715	-70	63	0	817	63426	16651	17459	3979	2689	7667	1811	947	0
2020-07-10	1186	5448	-2771	1297	497	371	692	198	119	0	1019	62675	16747	15173	3573	2472	6952	1881	884	0
2020-07-09	-167	2469	2047	1444	364	263	605	261	51	0	-784	57227	19518	13876	3076	2101	6260	1683	765	0
2020-07-08	-617	3527	-344	784	225	160	184	179	69	0	-1347	54758	17471	12432	2712	1838	5655	1422	714	0
2020-07-07	-730	4522	125	823	181	163	201	138	68	0	299	51231	17815	11648	2487	1678	5471	1243	645	0
2020-07-06	1029	545	2051	59	227	178	108	44	86	0	1578	46709	17690	10825	2306	1515	5270	1105	577	0
2020-07-05	549	3008	948	1141	149	147	419	106	45	0	513	46164	15639	10766	2079	1337	5162	1061	491	0
2020-07-04	-36	3204	396	1227	205	171	476	151	56	0	-413	43156	14691	9625	1930	1190	4743	955	446	0
2020-07-03	-377	3254	-14	992	234	68	351	98	50	0	-519	39952	14295	8398	1725	1019	4267	804	390	0
2020-07-02	-142	1532	-208	680	214	139	332	61	51	0	-101	36698	14309	7406	1491	951	3916	706	340	0
2020-07-01	41	3035	1334	780	157	93	55	44	11	0	611	35166	14517	6726	1277	812	3584	645	289	0
2020-06-30	570	2208	209	622	137	9	38	34	61	0	1457	32131	13183	5946	1120	719	3529	601	278	0
2020-06-29	887	1782	829	417	69	33	282	50	19	0	1521	29923	12974	5324	983	710	3491	567	217	0
2020-06-26	-383	1322	533	250	93	40	123	49	3	0	-1059	24063	10218	3787	742	614	2792	445	208	0
2020-06-25	-676	2588	485	500	33	62	347	34	19	0	911	22741	9685	3537	649	574	2669	396	205	0
2020-06-28	634	1734	1063	647	119	-7	193	47	30	0	775	28141	12145	4907	914	677	3209	517	198	0
2020-06-24	1587	1854	-318	352	75	33	129	15	29	0	1191	20153	9200	3037	616	512	2322	362	186	0
2020-06-27	141	2344	864	473	53	70	224	25	-40	0	-242	26407	11082	4260	795	684	3016	470	168	0
2020-06-17	-433	1323	504	190	30	40	98	20	0	-11	-884	10817	5823	2032	377	244	1222	194	158	52
2020-06-16	-451	736	289	-238	66	21	104	15	6	0	-8	9494	5319	1842	347	204	1124	174	158	63
2020-06-23	-396	1700	961	263	42	65	131	27	16	-3	279	18299	9518	2685	541	479	2193	347	157	0
2020-06-15	443	882	474	85	17	19	80	22	49	0	1544	8758	5030	2080	281	183	1020	159	152	63
2020-06-22	675	572	829	70	39	18	167	6	15	0	1513	16599	8557	2422	499	414	2062	320	141	3
2020-06-20	346	1445	65	255	41	39	199	18	14	-3	-773	14591	6983	2196	455	387	1777	281	134	49
2020-06-18	910	1238	228	122	28	60	204	62	-26	0	477	12055	6051	2154	405	304	1426	256	132	52
2020-06-21	838	1436	745	156	5	9	118	33	-8	-46	1184	16027	7728	2352	460	396	1895	314	126	3
2020-06-19	-1119	1091	867	-213	9	44	152	7	-12	0	-209	13146	6918	1941	414	348	1578	263	120	52
2020-06-14	1101	1135	82	106	5	10	96	17	12	0	1443	7876	4556	1995	264	164	940	137	103	63
2020-06-13	342	965	460	-48	22	28	112	11	6	0	422	6741	4474	1889	259	154	844	120	91	63
2020-06-12	80	770	431	101	2	15	108	20	6	0	254	5776	4014	1937	237	126	732	109	85	63
2020-06-10	-906	399	252	84	10	18	37	-13	2	0	-1406	4313	3360	1711	230	90	552	79	82	57
2020-06-09	-500	131	-440	-108	8	-8	9	9	4	18	-546	3914	3108	1627	220	72	515	92	80	57
2020-06-11	174	693	223	125	5	21	72	10	-3	6	-732	5006	3583	1836	235	111	624	89	79	63
2020-06-08	-46	312	341	66	12	-6	57	17	4	20	1343	3783	3548	1735	212	80	506	83	76	39
2020-06-07	1389	236	345	92	13	-1	55	11	6	14	2014	3471	3207	1669	200	86	449	66	72	19
2020-06-05	232	241	304	-51	19	17	31	6	6	0	1306	2831	2685	1503	204	75	335	63	67	5
2020-06-06	625	404	177	74	-17	12	59	-8	-1	0	857	3235	2862	1577	187	87	394	55	66	5
2020-06-04	1074	225	73	149	-3	7	50	5	2	0	859	2590	2381	1554	185	58	304	57	61	5
2020-06-03	-215	182	195	69	20	5	43	7	2	-1	-247	2365	2308	1405	188	51	254	52	59	5
2020-06-02	-32	45	207	71	14	1	70	0	7	0	799	2183	2113	1336	168	46	211	45	57	6
2020-06-01	831	228	48	20	8	-4	12	14	13	0	1424	2138	1906	1265	154	45	141	45	50	6
2020-05-31	593	203	168	1	16	3	13	1	12	-27	1141	1910	1858	1245	146	49	129	31	37	6
2020-05-30	548	174	-113	46	31	1	19	-40	5	1	996	1707	1690	1244	130	46	116	30	25	33
2020-05-29	448	228	274	79	5	1	9	4	0	32	641	1533	1803	1198	99	45	97	70	20	32
2020-05-28	193	124	43	162	2	0	0	-5	3	0	569	1305	1529	1119	94	44	88	66	20	0
2020-05-27	376	88	183	259	15	2	3	7	2	0	153	1181	1486	957	92	44	88	71	17	0
2020-05-25	-89	160	56	10	6	-2	15	2	5	0	406	1064	1352	665	81	41	79	74	16	0
2020-04-16	13	38	17	18	0	0	1	0	0	-2	27	963	216	519	94	22	24	25	16	-394
2020-04-15	14	20	25	24	-1	0	1	1	0	0	40	925	199	501	94	22	23	25	16	-392
2020-04-14	26	19	70	24	2	0	0	1	0	1	55	905	174	477	95	22	22	24	16	-392
2020-04-13	29	24	16	22	0	1	3	0	0	2	70	886	104	453	93	22	22	23	16	-393
2020-04-12	41	52	19	25	2	1	0	0	0	5	45	862	88	431	93	21	19	23	16	-395
2020-04-11	4	12	1	6	0	0	1	-1	1	0	27	810	69	406	91	20	19	23	16	-400
2020-05-26	-223	29	-49	33	-4	1	6	-10	-1	0	-312	1093	1303	698	77	42	85	64	15	0
2020-04-10	23	6	7	22	1	0	3	2	0	-366	43	798	68	400	91	20	18	24	15	-400
2020-04-09	20	13	16	33	5	-1	0	1	2	0	53	792	61	378	90	20	15	22	15	-34
2020-05-12	484	43	148	22	0	0	1	0	0	0	929	745	961	744	24	41	27	23	14	0
2020-05-11	445	19	136	18	0	2	4	0	1	0	316	702	813	722	24	41	26	23	14	0
2020-05-15	271	70	93	-69	6	-10	5	1	2	0	158	634	988	642	37	23	34	18	14	0
2020-05-17	466	67	28	34	5	3	6	18	2	0	820	721	1062	681	44	22	41	37	13	0
2020-05-10	-129	-173	8	-141	-2	0	1	2	1	0	176	683	677	704	24	39	22	23	13	0
2020-05-13	254	-38	-83	7	1	1	0	-2	-1	0	738	707	878	751	25	42	27	21	13	0
2020-04-08	33	67	13	96	-3	3	4	2	5	-66	33	779	45	345	85	21	15	21	13	-34
2020-05-05	240	35	23	35	3	4	0	1	1	0	498	703	479	691	26	35	15	11	13	0
2020-05-23	934	112	105	41	11	-1	1	4	1	0	626	828	1475	849	69	39	51	70	12	0
2020-05-09	305	59	89	54	1	1	-1	8	1	0	799	856	669	845	26	39	21	21	12	0
2020-05-14	-113	-143	17	-40	6	-9	2	-4	-1	0	141	564	895	711	31	33	29	17	12	0
2020-05-04	258	6	-26	-11	3	3	-1	0	1	0	600	668	456	656	23	31	15	10	12	0
2020-04-20	61	-45	10	-34	1	-5	-2	-3	2	1	92	618	290	465	26	9	12	5	12	43
2020-05-24	495	76	-179	-194	6	4	13	2	-1	0	1429	904	1296	655	75	43	64	72	11	0
2020-05-22	-308	-16	132	3	-2	3	2	-10	2	0	558	716	1370	808	58	40	50	66	11	0
2020-05-16	354	20	46	5	2	-4	1	1	-3	0	625	654	1034	647	39	19	35	19	11	0
2020-05-08	494	44	57	47	-1	1	2	2	0	0	722	797	580	791	25	38	22	13	11	0
2020-05-07	228	84	80	13	4	2	3	1	1	0	88	753	523	744	26	37	20	11	11	0
2020-05-03	342	24	38	25	1	6	1	1	1	0	396	662	482	667	20	28	16	10	11	0
2020-04-27	127	22	53	38	1	3	0	0	0	0	220	502	559	631	30	11	15	5	11	0
2020-04-26	93	27	47	16	-1	0	0	1	1	0	192	480	506	593	29	8	15	5	11	0
2020-05-20	-142	16	-121	10	12	14	0	-4	1	0	-191	679	1134	762	56	35	43	48	10	0
2020-05-18	514	-61	112	23	5	1	2	11	-3	0	980	660	1174	704	49	23	43	48	10	0
2020-05-06	-140	-34	-36	40	-4	0	2	-1	-3	0	100	669	443	731	22	35	17	10	10	0
2020-05-02	54	90	18	40	1	5	-4	2	5	0	206	638	444	642	19	22	15	9	10	0
2020-04-19	31	47	23	12	0	-2	0	1	0	10	149	663	280	499	25	14	14	8	10	42
2020-04-18	118	83	24	12	0	2	0	0	0	10	-47	616	257	487	25	16	14	7	10	32
2020-04-17	-165	-430	17	-44	-69	-8	-10	-18	-6	416	-152	533	233	475	25	14	14	7	10	22
2020-04-21	70	29	35	32	1	1	-1	0	-2	0	131	647	325	497	27	10	11	5	10	43
2020-04-22	64	25	32	85	0	-1	0	0	0	-42	134	672	357	582	27	9	11	5	10	1
2020-04-25	99	23	4	6	0	-1	3	0	0	0	231	453	459	577	30	8	15	4	10	0
2020-04-24	132	29	63	32	5	1	0	2	0	-1	306	430	455	571	30	9	12	4	10	0
2020-04-23	174	-271	35	-43	-2	-1	1	-3	0	0	238	401	392	539	25	8	12	2	10	1
2020-05-21	866	53	104	43	4	2	5	28	-1	0	724	732	1238	805	60	37	48	76	9	0
2020-05-19	-49	3	81	48	-5	-2	0	4	-1	0	465	663	1255	752	44	21	43	52	9	0
2020-04-06	7	9	1	11	2	0	0	0	0	0	27	712	32	250	88	18	11	19	8	32
2020-04-07	0	0	0	-1	0	0	0	0	0	0	7	712	32	249	88	18	11	19	8	32
2020-04-05	20	11	6	13	2	0	0	1	1	14	79	703	31	239	86	18	11	19	8	32
2020-04-04	59	21	4	15	1	5	2	2	0	-31	80	692	25	226	84	18	11	18	7	18
2020-04-03	21	9	4	7	0	0	0	0	0	0	48	671	21	211	83	13	9	16	7	49
2020-04-02	27	18	2	20	8	1	0	2	0	-10	28	662	17	204	83	13	9	16	7	49
2020-04-01	1	12	3	7	2	0	1	0	1	0	2	644	15	184	75	12	9	14	7	59
2020-04-28	-239	-30	1	-106	-14	-5	-2	-1	-4	0	-112	472	560	525	16	6	13	4	7	0
2020-03-31	1	14	0	7	2	1	0	3	3	-6	15	632	12	177	73	12	8	14	6	59
2020-03-29	39	51	2	10	4	1	0	1	1	-17	81	584	12	166	72	11	6	12	6	69
2020-03-28	42	124	5	22	19	1	0	5	3	38	41	533	10	156	68	10	6	11	5	86
2020-05-01	152	61	44	26	2	-1	4	2	1	0	359	548	426	602	18	17	19	7	5	0
2020-04-30	207	38	17	24	3	5	2	1	0	0	432	487	382	576	16	18	15	5	4	0
2020-04-29	225	-23	-195	27	-3	7	0	0	-3	0	-14	449	365	552	13	13	13	4	4	0
2020-03-30	14	34	0	4	-1	0	2	-1	-3	-4	53	618	12	170	71	11	8	11	3	65
2020-03-26	37	43	3	43	16	-1	1	3	0	74	98	409	5	134	49	9	6	6	2	67
2020-03-27	-1	0	0	0	0	0	0	0	0	-19	36	409	5	134	49	9	6	6	2	48
2020-03-25	61	64	0	11	15	0	0	0	0	-6	91	366	2	91	33	10	5	3	2	-7
2020-03-24	30	95	0	21	5	0	1	0	0	0	42	302	2	80	18	10	5	3	2	-1
2020-03-23	12	75	0	24	4	4	4	2	2	1	26	207	2	59	13	10	4	3	2	-1
2020-03-22	14	7	1	9	2	1	0	0	0	0	32	132	2	35	9	6	0	1	0	-2
2020-03-21	18	16	1	3	0	0	0	0	0	-2	29	125	1	26	7	5	0	1	0	-2
2020-03-20	11	33	0	1	7	0	0	0	0	0	26	109	0	23	7	5	0	1	0	0
2020-03-19	15	15	0	3	0	1	0	0	0	0	25	76	0	22	0	5	0	1	0	0
2020-03-18	10	16	0	3	0	2	0	0	0	0	15	61	0	19	0	4	0	1	0	0
2020-03-17	5	14	0	4	0	0	0	0	0	0	7	45	0	16	0	2	0	1	0	0
2020-03-16	2	7	0	0	0	1	0	1	0	0	7	31	0	12	0	2	0	1	0	0
2020-03-15	5	7	0	1	0	0	0	0	0	0	11	24	0	12	0	1	0	0	0	0
2020-03-14	6	7	0	1	0	0	0	0	0	0	8	17	0	11	0	1	0	0	0	0
2020-03-13	2	4	0	2	0	0	0	0	0	0	2	10	0	10	0	1	0	0	0	0
2020-03-12	0	1	0	1	0	1	0	0	0	0	1	6	0	8	0	1	0	0	0	0
2020-03-11	1	4	0	1	0	0	0	0	0	0	1	5	0	7	0	0	0	0	0	0
2020-03-09	0	0	0	4	0	0	0	0	0	0	0	1	0	6	0	0	0	0	0	0
2020-03-10	0	0	0	0	0	0	0	0	0	0	0	1	0	6	0	0	0	0	0	0
2020-03-08	0	0	0	1	0	0	0	0	0	0	0	1	0	2	0	0	0	0	0	0
2020-03-07	0	1	0	0	0	0	0	0	0	0	0	1	0	1	0	0	0	0	0	0
2020-03-05	0	0	0	1	0	0	0	0	0	0	0	0	0	1	0	0	0	0	0	0
2020-03-06	0	0	0	0	0	0	0	0	0	0	0	0	0	1	0	0	0	0	0	0
