## Supplementary material for "The Impact of Non-Pharmaceutical Interventions on the First COVID-19 Epidemic Wave in South Africa": Testing_South Africa

### Sheet: Testing Data
						South Africa COVID-19 Testing Data												Country	Testing Laboratories	Average COVID-19 Testing Capacity per day	Reported COVID-19 Positve Cases to Testing (%)	Cumulative COVID-19 Tests	Cumulative COVID-19 Testing per 1 000 000 Population
																		South Africa	National Health Laboratory Service (NHLS) and National Institute for Communicable Diseases (NICD)	18 069±13760	14.6757	5383078	90292
Date	Daily change in cumulative total	Cumulative total	Source URL	Source label	Notes	Epidemic Day	Cumulative COVID-19 Cases	Daily COVID-19 Cases	Cumilative Positive COVID-19 Tests									2020-02-07	2020-11-17	https://www.nicd.ac.za/diseases-a-z-index/covid-19/surveillance-reports/weekly-testing-summary/
2020-02-07		42	https://www.nicd.ac.za/novel-coronavirus-update/	National Institute for Communicable Diseases (NICD)		0	42	0	0
2020-02-08						0		0	0
2020-02-09						0		0	0
2020-02-10						0		0	0
2020-02-11		61	https://github.com/dsfsi/covid19za	National Institute for Communicable Diseases (NICD)	Made available by the University of Pretoria on Github	0	61	0	0
2020-02-12						0		0	0
2020-02-13		67	https://github.com/dsfsi/covid19za	National Institute for Communicable Diseases (NICD)	Made available by the University of Pretoria on Github	0	67	0	0
2020-02-14	4	71	https://github.com/dsfsi/covid19za	National Institute for Communicable Diseases (NICD)	Made available by the University of Pretoria on Github	0		0	0
2020-02-15						0		0	0
2020-02-16						0		0	0
2020-02-17						0		0	0
2020-02-18						0		0	0
2020-02-19		95	https://github.com/dsfsi/covid19za	National Institute for Communicable Diseases (NICD)	Made available by the University of Pretoria on Github	0	95	0	0
2020-02-20	11	106	https://github.com/dsfsi/covid19za	National Institute for Communicable Diseases (NICD)	Made available by the University of Pretoria on Github	0	106	0	0
2020-02-21						0		0	0
2020-02-22						0		0	0
2020-02-23						0		0	0
2020-02-24		116	https://github.com/dsfsi/covid19za	National Institute for Communicable Diseases (NICD)	Made available by the University of Pretoria on Github	0	116	0	0
2020-02-25						0		0	0
2020-02-26		121	https://github.com/dsfsi/covid19za	National Institute for Communicable Diseases (NICD)	Made available by the University of Pretoria on Github	0	121	0	0
2020-02-27						0		0	0
2020-02-28						0		0	0
2020-02-29						0		0	0
2020-03-01						0		0	0
2020-03-02		160	https://github.com/dsfsi/covid19za	National Institute for Communicable Diseases (NICD)	Made available by the University of Pretoria on Github	0	160	0	0
2020-03-03	4	164	https://github.com/dsfsi/covid19za	National Institute for Communicable Diseases (NICD)	Made available by the University of Pretoria on Github	0	164	0	0
2020-03-04						0		0	0
2020-03-05						1		1	1
2020-03-06		200	https://github.com/dsfsi/covid19za	National Institute for Communicable Diseases (NICD)	Made available by the University of Pretoria on Github	2	200	0	1
2020-03-07	41	241	https://github.com/dsfsi/covid19za	National Institute for Communicable Diseases (NICD)	Made available by the University of Pretoria on Github	3	241	0	1
2020-03-08						4		2	3
2020-03-09						5		0	3
2020-03-10						6		4	7
2020-03-11		645	https://github.com/dsfsi/covid19za	National Institute for Communicable Diseases (NICD)	Made available by the University of Pretoria on Github	7	645	6	13
2020-03-12	203	848	https://github.com/dsfsi/covid19za	National Institute for Communicable Diseases (NICD)	Made available by the University of Pretoria on Github	8	848	4	17
2020-03-13	76	924	https://github.com/dsfsi/covid19za	National Institute for Communicable Diseases (NICD)	Made available by the University of Pretoria on Github	9	924	7	24
2020-03-14	93	1017	https://github.com/dsfsi/covid19za	National Institute for Communicable Diseases (NICD)	Made available by the University of Pretoria on Github	10	1017	14	38
2020-03-15	459	1476	https://github.com/dsfsi/covid19za	National Institute for Communicable Diseases (NICD)	Made available by the University of Pretoria on Github	11	1476	13	51
2020-03-16	929	2405	https://github.com/dsfsi/covid19za	National Institute for Communicable Diseases (NICD)	Made available by the University of Pretoria on Github	12	2405	11	62
2020-03-17	506	2911	https://github.com/dsfsi/covid19za	National Institute for Communicable Diseases (NICD)	Made available by the University of Pretoria on Github	13	2911	0	62
2020-03-18	159	3070	https://github.com/dsfsi/covid19za	National Institute for Communicable Diseases (NICD)	Made available by the University of Pretoria on Github	14	3070	54	116
2020-03-19	1762	4832	https://github.com/dsfsi/covid19za	National Institute for Communicable Diseases (NICD)	Made available by the University of Pretoria on Github	15	4832	34	150
2020-03-20	1606	6438	https://github.com/dsfsi/covid19za	National Institute for Communicable Diseases (NICD)	Made available by the University of Pretoria on Github	16	6438	52	202
2020-03-21	987	7425	https://twitter.com/nicd_sa/status/1241320489794101248/photo/1	National Institute for Communicable Diseases (NICD)	Cross-checked on 2020-12-28 to ensure accuracy	17	7425	38	240
2020-03-22	1890	9315	https://github.com/dsfsi/covid19za	National Institute for Communicable Diseases (NICD)	Made available by the University of Pretoria on Github	18	9315	34	274
2020-03-23	3500	12815	https://github.com/dsfsi/covid19za	National Institute for Communicable Diseases (NICD)	Made available by the University of Pretoria on Github	19	12815	128	402
2020-03-24	2714	15529	https://github.com/dsfsi/covid19za	National Institute for Communicable Diseases (NICD)	Made available by the University of Pretoria on Github	20	15529	152	554
2020-03-25						21		155	709
2020-03-26		20471	https://github.com/dsfsi/covid19za	National Institute for Communicable Diseases (NICD)	Made available by the University of Pretoria on Github	22	20471	218	927
2020-03-27	8066	28537	https://github.com/dsfsi/covid19za	National Institute for Communicable Diseases (NICD)	Made available by the University of Pretoria on Github	23	28537	243	1170
2020-03-28	3426	31963	https://github.com/dsfsi/covid19za	National Institute for Communicable Diseases (NICD)	Made available by the University of Pretoria on Github	24	31963	17	1187
2020-03-29	3630	35593	https://github.com/dsfsi/covid19za	National Institute for Communicable Diseases (NICD)	Made available by the University of Pretoria on Github	25	35593	93	1280
2020-03-30	2816	38409	https://github.com/dsfsi/covid19za	National Institute for Communicable Diseases (NICD)	Made available by the University of Pretoria on Github	26	38409	46	1326
2020-03-31	2663	41072	https://github.com/dsfsi/covid19za	National Institute for Communicable Diseases (NICD)	Made available by the University of Pretoria on Github	27	41072	27	1353
2020-04-01	3220	44292	https://github.com/dsfsi/covid19za	National Institute for Communicable Diseases (NICD)	Made available by the University of Pretoria on Github	28	44292	27	1380
2020-04-02	3673	47965	https://github.com/dsfsi/covid19za	National Institute for Communicable Diseases (NICD)	Made available by the University of Pretoria on Github	29	47965	82	1462
2020-04-03	2396	50361	https://github.com/dsfsi/covid19za	National Institute for Communicable Diseases (NICD)	Made available by the University of Pretoria on Github	30	50361	43	1505
2020-04-04	3576	53937	https://github.com/dsfsi/covid19za	National Institute for Communicable Diseases (NICD)	Made available by the University of Pretoria on Github	31	53937	80	1585
2020-04-05	2936	56873	https://github.com/dsfsi/covid19za	National Institute for Communicable Diseases (NICD)	Made available by the University of Pretoria on Github	32	56873	70	1655
2020-04-06	1225	58098	https://github.com/dsfsi/covid19za	National Institute for Communicable Diseases (NICD)	Made available by the University of Pretoria on Github	33	58098	31	1686
2020-04-07						34		63	1749
2020-04-08		63776	https://github.com/dsfsi/covid19za	National Institute for Communicable Diseases (NICD)	Made available by the University of Pretoria on Github	35	63776	96	1845
2020-04-09	5098	68874	https://github.com/dsfsi/covid19za	National Institute for Communicable Diseases (NICD)	Made available by the University of Pretoria on Github	36	68874	89	1934
2020-04-10	4154	73028	https://www.nicd.ac.za/covid-19-update-32/	National Institute for Communicable Diseases (NICD)	Cross-checked on 2020-09-10 to ensure accuracy	37	73028	69	2003
2020-04-11	2025	75053	https://github.com/dsfsi/covid19za	National Institute for Communicable Diseases (NICD)	Made available by the University of Pretoria on Github	38	75053	25	2028
2020-04-12	5032	80085	https://github.com/dsfsi/covid19za	National Institute for Communicable Diseases (NICD)	Made available by the University of Pretoria on Github	39	80085	145	2173
2020-04-13	3578	83663	https://github.com/dsfsi/covid19za	National Institute for Communicable Diseases (NICD)	Made available by the University of Pretoria on Github	40	83663	99	2272
2020-04-14	3359	87022	https://twitter.com/nicd_sa/status/1250055302340382724	National Institute for Communicable Diseases (NICD)	Cross-checked on 2020-09-15 to ensure accuracy	41	87022	143	2415
2020-04-15	3493	90515	https://www.nicd.ac.za/covid-19-update-33/	National Institute for Communicable Diseases (NICD)	Cross-checked on 2020-08-11 to ensure accuracy	42	90515	91	2506
2020-04-16	4545	95060	https://github.com/dsfsi/covid19za	National Institute for Communicable Diseases (NICD)	Made available by the University of Pretoria on Github	43	95060	99	2605
2020-04-17	5767	100827	https://github.com/dsfsi/covid19za	National Institute for Communicable Diseases (NICD)	Made available by the University of Pretoria on Github	44	100827	178	2783
2020-04-18	7374	108201	https://github.com/dsfsi/covid19za	National Institute for Communicable Diseases (NICD)	Made available by the University of Pretoria on Github	45	108201	251	3034
2020-04-19	6510	114711	https://www.nicd.ac.za/covid-19-update-35/	National Institute for Communicable Diseases (NICD)	Cross-checked on 2020-08-27 to ensure accuracy	46	114711	124	3158
2020-04-20	6799	121510	https://www.nicd.ac.za/covid-19-update-36/	National Institute for Communicable Diseases (NICD)	Cross-checked on 2020-07-30 to ensure accuracy	47	121510	142	3300
2020-04-21	5427	126937	https://github.com/dsfsi/covid19za	National Institute for Communicable Diseases (NICD)	Made available by the University of Pretoria on Github	48	126937	165	3465
2020-04-22	6837	133774	https://github.com/dsfsi/covid19za	National Institute for Communicable Diseases (NICD)	Made available by the University of Pretoria on Github	49	133774	170	3635
2020-04-23	9796	143570	https://github.com/dsfsi/covid19za	National Institute for Communicable Diseases (NICD)	Made available by the University of Pretoria on Github	50	143570	318	3953
2020-04-24	8820	152390	https://github.com/dsfsi/covid19za	National Institute for Communicable Diseases (NICD)	Made available by the University of Pretoria on Github	51	152390	267	4220
2020-04-25	8614	161004	https://github.com/dsfsi/covid19za	National Institute for Communicable Diseases (NICD)	Made available by the University of Pretoria on Github	52	161004	141	4361
2020-04-26	7639	168643	https://www.nicd.ac.za/covid-19-update-41/	National Institute for Communicable Diseases (NICD)	Cross-checked on 2020-06-23 to ensure accuracy	53	168643	185	4546
2020-04-27	9827	178470	https://github.com/dsfsi/covid19za	National Institute for Communicable Diseases (NICD)	Made available by the University of Pretoria on Github	54	178470	247	4793
2020-04-28	7027	185497	https://github.com/dsfsi/covid19za	National Institute for Communicable Diseases (NICD)	Made available by the University of Pretoria on Github	55	185497	203	4996
2020-04-29	11630	197127	https://github.com/dsfsi/covid19za	National Institute for Communicable Diseases (NICD)	Made available by the University of Pretoria on Github	56	197127	354	5350
2020-04-30	10403	207530	https://github.com/dsfsi/covid19za	National Institute for Communicable Diseases (NICD)	Made available by the University of Pretoria on Github	57	207530	297	5647
2020-05-01	9992	217522	https://github.com/dsfsi/covid19za	National Institute for Communicable Diseases (NICD)	Made available by the University of Pretoria on Github	58	217522	304	5951
2020-05-02	13164	230686	https://github.com/dsfsi/covid19za	National Institute for Communicable Diseases (NICD)	Made available by the University of Pretoria on Github	59	230686	385	6336
2020-05-03	15061	245747	https://github.com/dsfsi/covid19za	National Institute for Communicable Diseases (NICD)	Made available by the University of Pretoria on Github	60	245747	447	6783
2020-05-04	11794	257541	https://github.com/dsfsi/covid19za	National Institute for Communicable Diseases (NICD)	Made available by the University of Pretoria on Github	61	257541	437	7220
2020-05-05	10523	268064	https://www.nicd.ac.za/covid-19-update-49/	National Institute for Communicable Diseases (NICD)	Cross-checked on 2020-08-17 to ensure accuracy	62	268064	352	7572
2020-05-06	11315	279379	https://github.com/dsfsi/covid19za	National Institute for Communicable Diseases (NICD)	Made available by the University of Pretoria on Github	63	279379	236	7808
2020-05-07	12774	292153	https://github.com/dsfsi/covid19za	National Institute for Communicable Diseases (NICD)	Made available by the University of Pretoria on Github	64	292153	424	8232
2020-05-08	15599	307752	https://github.com/dsfsi/covid19za	National Institute for Communicable Diseases (NICD)	Made available by the University of Pretoria on Github	65	307752	663	8895
2020-05-09	16327	324079	https://www.nicd.ac.za/covid-19-update-52/	National Institute for Communicable Diseases (NICD)	Cross-checked on 2020-08-29 to ensure accuracy	66	324079	525	9420
2020-05-10	17257	341336	https://www.nicd.ac.za/covid-19-update-52/	National Institute for Communicable Diseases (NICD)	Cross-checked on 2020-10-19 to ensure accuracy	67	341336	595	10015
2020-05-11	14731	356067	https://github.com/dsfsi/covid19za	National Institute for Communicable Diseases (NICD)	Made available by the University of Pretoria on Github	68	356067	637	10652
2020-05-12	13630	369697	https://github.com/dsfsi/covid19za	National Institute for Communicable Diseases (NICD)	Made available by the University of Pretoria on Github	69	369697	698	11350
2020-05-13	16655	386352	https://github.com/dsfsi/covid19za	National Institute for Communicable Diseases (NICD)	Made available by the University of Pretoria on Github	70	386352	724	12074
2020-05-14	16666	403018	https://github.com/dsfsi/covid19za	National Institute for Communicable Diseases (NICD)	Made available by the University of Pretoria on Github	71	403018	665	12739
2020-05-15	18537	421555	https://github.com/dsfsi/covid19za	National Institute for Communicable Diseases (NICD)	Made available by the University of Pretoria on Github	72	421555	785	13524
2020-05-16	18004	439559	https://github.com/dsfsi/covid19za	National Institute for Communicable Diseases (NICD)	Made available by the University of Pretoria on Github	73	439559	831	14355
2020-05-17	21314	460873	https://github.com/dsfsi/covid19za	National Institute for Communicable Diseases (NICD)	Made available by the University of Pretoria on Github	74	460873	1160	15515
2020-05-18	14198	475071	https://github.com/dsfsi/covid19za	National Institute for Communicable Diseases (NICD)	Made available by the University of Pretoria on Github	75	475071	918	16433
2020-05-19	13538	488609	https://github.com/dsfsi/covid19za	National Institute for Communicable Diseases (NICD)	Made available by the University of Pretoria on Github	76	488609	767	17200
2020-05-20	17252	505861	https://github.com/dsfsi/covid19za	National Institute for Communicable Diseases (NICD)	Made available by the University of Pretoria on Github	77	505861	803	18003
2020-05-21	19572	525433	https://github.com/dsfsi/covid19za	National Institute for Communicable Diseases (NICD)	Made available by the University of Pretoria on Github	78	525433	1134	19137
2020-05-22	17599	543032	https://github.com/dsfsi/covid19za	National Institute for Communicable Diseases (NICD)	Made available by the University of Pretoria on Github	79	543032	988	20125
2020-05-23	21338	564370	https://github.com/dsfsi/covid19za	National Institute for Communicable Diseases (NICD)	Made available by the University of Pretoria on Github	80	564370	1218	21343
2020-05-24	19485	583855	https://github.com/dsfsi/covid19za	National Institute for Communicable Diseases (NICD)	Made available by the University of Pretoria on Github	81	583855	1240	22583
2020-05-25	12922	596777	https://github.com/dsfsi/covid19za	National Institute for Communicable Diseases (NICD)	Made available by the University of Pretoria on Github	82	596777	1032	23615
2020-05-26	9214	605991	https://github.com/dsfsi/covid19za	National Institute for Communicable Diseases (NICD)	Made available by the University of Pretoria on Github	83	605991	649	24264
2020-05-27	29005	634996	https://github.com/dsfsi/covid19za	National Institute for Communicable Diseases (NICD)	Made available by the University of Pretoria on Github	84	634996	1673	25937
2020-05-28	20727	655723	https://www.nicd.ac.za/wp-content/uploads/2020/05/COVID19-Daily-Report-National-Public-28May2020.pdf	National Institute for Communicable Diseases (NICD)	Cross-checked on 2020-08-06 to ensure accuracy	85	655723	1466	27403
2020-05-29	24452	680175	https://github.com/dsfsi/covid19za	National Institute for Communicable Diseases (NICD)	Made available by the University of Pretoria on Github	86	680175	1837	29240
2020-05-30	21708	701883	https://github.com/dsfsi/covid19za	National Institute for Communicable Diseases (NICD)	Made available by the University of Pretoria on Github	87	701883	1727	30967
2020-05-31	23242	725125	https://github.com/dsfsi/covid19za	National Institute for Communicable Diseases (NICD)	Made available by the University of Pretoria on Github	88	725125	1716	32683
2020-06-01	17617	742742	https://www.nicd.ac.za/wp-content/uploads/2020/06/COVID19-Daily-Report-National-Public-1June2020.pdf	National Institute for Communicable Diseases (NICD)	Cross-checked on 2020-08-06 to ensure accuracy	89	742742	1674	34357
2020-06-02	18792	761534	https://github.com/dsfsi/covid19za	National Institute for Communicable Diseases (NICD)	Made available by the University of Pretoria on Github	90	761534	1455	35812
2020-06-03	24445	785979	https://github.com/dsfsi/covid19za	National Institute for Communicable Diseases (NICD)	Made available by the University of Pretoria on Github	91	785979	1713	37525
2020-06-04	34696	820675	https://github.com/dsfsi/covid19za	National Institute for Communicable Diseases (NICD)	Made available by the University of Pretoria on Github	92	820675	3267	40792
2020-06-05	30196	850871	https://twitter.com/nicd_sa/status/1268987910034001924/photo/1	National Institute for Communicable Diseases (NICD)	Cross-checked on 2020-10-12 to ensure accuracy	93	850871	2642	43434
2020-06-06	40797	891668	https://github.com/dsfsi/covid19za	National Institute for Communicable Diseases (NICD)	Made available by the University of Pretoria on Github	94	891668	2539	45973
2020-06-07	28396	920064	https://github.com/dsfsi/covid19za	National Institute for Communicable Diseases (NICD)	Made available by the University of Pretoria on Github	95	920064	2312	48285
2020-06-08	22995	943059	https://github.com/dsfsi/covid19za	National Institute for Communicable Diseases (NICD)	Made available by the University of Pretoria on Github	96	943059	2594	50879
2020-06-09	25011	968070	https://twitter.com/nicd_sa/status/1270426173798039552	National Institute for Communicable Diseases (NICD)	Cross-checked on 2020-12-16 to ensure accuracy	97	968070	2112	52991
2020-06-10	30330	998400	https://github.com/dsfsi/covid19za	National Institute for Communicable Diseases (NICD)	Made available by the University of Pretoria on Github	98	998400	2430	55421
2020-06-11	29999	1028399	https://www.nicd.ac.za/wp-content/uploads/2020/06/COVID19-Daily-Report-National-Public-11June2020.pdf	National Institute for Communicable Diseases (NICD)	Cross-checked on 2020-07-19 to ensure accuracy	99	1028399	3147	58568
2020-06-12	32026	1060425	https://github.com/dsfsi/covid19za	National Institute for Communicable Diseases (NICD)	Made available by the University of Pretoria on Github	100	1060425	3359	61927
2020-06-13	27462	1087887	https://github.com/dsfsi/covid19za	National Institute for Communicable Diseases (NICD)	Made available by the University of Pretoria on Github	101	1087887	3809	65736
2020-06-14	34071	1121958	https://twitter.com/nicd_sa/status/1272271278678949893	National Institute for Communicable Diseases (NICD)	Cross-checked on 2020-11-30 to ensure accuracy	102	1121958	4302	70038
2020-06-15	26975	1148933	https://github.com/dsfsi/covid19za	National Institute for Communicable Diseases (NICD)	Made available by the University of Pretoria on Github	103	1148933	3495	73533
2020-06-16	23580	1172513	https://github.com/dsfsi/covid19za	National Institute for Communicable Diseases (NICD)	Made available by the University of Pretoria on Github	104	1172513	2801	76334
2020-06-17	34847	1207360	https://github.com/dsfsi/covid19za	National Institute for Communicable Diseases (NICD)	Made available by the University of Pretoria on Github	105	1207360	4078	80412
2020-06-18	20738	1228098	https://www.nicd.ac.za/wp-content/uploads/2020/06/COVID19-Daily-Report-National-Public-18June2020.pdf	National Institute for Communicable Diseases (NICD)	Cross-checked on 2020-07-31 to ensure accuracy	106	1228098	3478	83890
2020-06-19	32336	1260434	https://www.nicd.ac.za/wp-content/uploads/2020/06/COVID19-Daily-Report-National-Internal-19June2020.pdf	National Institute for Communicable Diseases (NICD)	Cross-checked on 2020-08-27 to ensure accuracy	107	1260434	3825	87715
2020-06-20	33174	1293608	https://github.com/dsfsi/covid19za	National Institute for Communicable Diseases (NICD)	Made available by the University of Pretoria on Github	108	1293608	4966	92681
2020-06-21	34452	1328060	https://www.nicd.ac.za/wp-content/uploads/2020/06/COVID19-Daily-Report-National-Public-21June2020.pdf	National Institute for Communicable Diseases (NICD)	Cross-checked on 2020-06-26 to ensure accuracy	109	1328060	4621	97302
2020-06-22	25116	1353176	https://github.com/dsfsi/covid19za	National Institute for Communicable Diseases (NICD)	Made available by the University of Pretoria on Github	110	1353176	4288	101590
2020-06-23	29596	1382772	https://github.com/dsfsi/covid19za	National Institute for Communicable Diseases (NICD)	Made available by the University of Pretoria on Github	111	1382772	4518	106108
2020-06-24	34122	1416894	https://github.com/dsfsi/covid19za	National Institute for Communicable Diseases (NICD)	Made available by the University of Pretoria on Github	112	1416894	5688	111796
2020-06-25	43118	1460012	https://github.com/dsfsi/covid19za	National Institute for Communicable Diseases (NICD)	Made available by the University of Pretoria on Github	113	1460012	6579	118375
2020-06-26	33092	1493104	https://github.com/dsfsi/covid19za	National Institute for Communicable Diseases (NICD)	Made available by the University of Pretoria on Github	114	1493104	6215	124590
2020-06-27	35905	1529009	https://github.com/dsfsi/covid19za	National Institute for Communicable Diseases (NICD)	Made available by the University of Pretoria on Github	115	1529009	7210	131800
2020-06-28	38075	1567084	https://github.com/dsfsi/covid19za	National Institute for Communicable Diseases (NICD)	Made available by the University of Pretoria on Github	116	1567084	6334	138134
2020-06-29	29911	1596995	https://github.com/dsfsi/covid19za	National Institute for Communicable Diseases (NICD)	Made available by the University of Pretoria on Github	117	1596995	6130	144264
2020-06-30	33013	1630008	https://github.com/dsfsi/covid19za	National Institute for Communicable Diseases (NICD)	Made available by the University of Pretoria on Github	118	1630008	6945	151209
2020-07-01	36931	1666939	https://github.com/dsfsi/covid19za	National Institute for Communicable Diseases (NICD)	Made available by the University of Pretoria on Github	119	1666939	8124	159333
2020-07-02	39188	1706127	https://github.com/dsfsi/covid19za	National Institute for Communicable Diseases (NICD)	Made available by the University of Pretoria on Github	120	1706127	8728	168061
2020-07-03	39026	1745153	https://github.com/dsfsi/covid19za	National Institute for Communicable Diseases (NICD)	Made available by the University of Pretoria on Github	121	1745153	9063	177124
2020-07-04	46925	1792078	https://www.nicd.ac.za/wp-content/uploads/2020/07/COVID19-Daily-Report-National-Public-04July2020.pdf	National Institute for Communicable Diseases (NICD)	Cross-checked on 2020-09-09 to ensure accuracy	122	1792078	10853	187977
2020-07-05	38083	1830161	https://github.com/dsfsi/covid19za	National Institute for Communicable Diseases (NICD)	Made available by the University of Pretoria on Github	123	1830161	8773	196750
2020-07-06	33950	1864111	https://github.com/dsfsi/covid19za	National Institute for Communicable Diseases (NICD)	Made available by the University of Pretoria on Github	124	1864111	8971	205721
2020-07-07	43421	1907532	https://www.nicd.ac.za/wp-content/uploads/2020/07/COVID19-Daily-Report-National-Public-07July2020.pdf	National Institute for Communicable Diseases (NICD)	Cross-checked on 2020-08-11 to ensure accuracy	125	1907532	10134	215855
2020-07-08	36867	1944399	https://github.com/dsfsi/covid19za	National Institute for Communicable Diseases (NICD)	Made available by the University of Pretoria on Github	126	1944399	8810	224665
2020-07-09	56170	2000569	https://www.nicd.ac.za/wp-content/uploads/2020/07/COVID19-Daily-Report-National-Public-09July2020.pdf	National Institute for Communicable Diseases (NICD)	Cross-checked on 2020-08-12 to ensure accuracy	127	2000569	13674	238339
2020-07-10	56663	2057232	https://github.com/dsfsi/covid19za	National Institute for Communicable Diseases (NICD)	Made available by the University of Pretoria on Github	128	2057232	12348	250687
2020-07-11	51338	2108570	https://github.com/dsfsi/covid19za	National Institute for Communicable Diseases (NICD)	Made available by the University of Pretoria on Github	129	2108570	13497	264184
2020-07-12	45821	2154391	https://github.com/dsfsi/covid19za	National Institute for Communicable Diseases (NICD)	Made available by the University of Pretoria on Github	130	2154391	12058	276242
2020-07-13	40233	2194624	https://github.com/dsfsi/covid19za	National Institute for Communicable Diseases (NICD)	Made available by the University of Pretoria on Github	131	2194624	11554	287796
2020-07-14	38114	2232738	https://twitter.com/nicd_sa/status/1283119615451762694	National Institute for Communicable Diseases (NICD)	Cross-checked on 2021-01-08 to ensure accuracy	132	2232738	10496	298292
2020-07-15	45389	2278127	https://github.com/dsfsi/covid19za	National Institute for Communicable Diseases (NICD)	Made available by the University of Pretoria on Github	133	2278127	12757	311049
2020-07-16	46796	2324923	https://github.com/dsfsi/covid19za	National Institute for Communicable Diseases (NICD)	Made available by the University of Pretoria on Github	134	2324923	13172	324221
2020-07-17	48130	2373053	https://github.com/dsfsi/covid19za	National Institute for Communicable Diseases (NICD)	Made available by the University of Pretoria on Github	135	2373053	13373	337594
2020-07-18	49688	2422741	https://github.com/dsfsi/covid19za	National Institute for Communicable Diseases (NICD)	Made available by the University of Pretoria on Github	136	2422741	13285	350879
2020-07-19	49006	2471747	https://www.nicd.ac.za/wp-content/uploads/2020/07/COVID19-Daily-Report-National-Public-19July2020.pdf	National Institute for Communicable Diseases (NICD)	Cross-checked on 2020-08-07 to ensure accuracy	137	2471747	13449	364328
2020-07-20	33899	2505646	https://github.com/dsfsi/covid19za	National Institute for Communicable Diseases (NICD)	Made available by the University of Pretoria on Github	138	2505646	9300	373628
2020-07-21	31275	2536921	https://github.com/dsfsi/covid19za	National Institute for Communicable Diseases (NICD)	Made available by the University of Pretoria on Github	139	2536921	8170	381798
2020-07-22	48553	2585474	https://github.com/dsfsi/covid19za	National Institute for Communicable Diseases (NICD)	Made available by the University of Pretoria on Github	140	2585474	13150	394948
2020-07-23	46632	2632106	https://github.com/dsfsi/covid19za	National Institute for Communicable Diseases (NICD)	Made available by the University of Pretoria on Github	141	2632106	13104	408052
2020-07-24	52382	2684488	https://twitter.com/nicd_sa/status/1286736017354035200	National Institute for Communicable Diseases (NICD)	Cross-checked on 2020-12-05 to ensure accuracy	142	2684488	13944	421996
2020-07-25	46324	2730812	https://github.com/dsfsi/covid19za	National Institute for Communicable Diseases (NICD)	Made available by the University of Pretoria on Github	143	2730812	12204	434200
2020-07-26	42966	2773778	https://github.com/dsfsi/covid19za	National Institute for Communicable Diseases (NICD)	Made available by the University of Pretoria on Github	144	2773778	11233	445433
2020-07-27	28433	2802211	https://github.com/dsfsi/covid19za	National Institute for Communicable Diseases (NICD)	Made available by the University of Pretoria on Github	145	2802211	7096	452529
2020-07-28	28424	2830635	https://github.com/dsfsi/covid19za	National Institute for Communicable Diseases (NICD)	Made available by the University of Pretoria on Github	146	2830635	7232	459761
2020-07-29	42528	2873163	https://github.com/dsfsi/covid19za	National Institute for Communicable Diseases (NICD)	Made available by the University of Pretoria on Github	147	2873163	11362	471123
2020-07-30	44886	2918049	https://github.com/dsfsi/covid19za	National Institute for Communicable Diseases (NICD)	Made available by the University of Pretoria on Github	148	2918049	11046	482169
2020-07-31	41486	2959535	https://github.com/dsfsi/covid19za	National Institute for Communicable Diseases (NICD)	Made available by the University of Pretoria on Github	149	2959535	11014	493183
2020-08-01	42450	3001985	https://github.com/dsfsi/covid19za	National Institute for Communicable Diseases (NICD)	Made available by the University of Pretoria on Github	150	3001985	10107	503290
2020-08-02	34794	3036779	https://github.com/dsfsi/covid19za	National Institute for Communicable Diseases (NICD)	Made available by the University of Pretoria on Github	151	3036779	8195	511485
2020-08-03	21916	3058695	https://github.com/dsfsi/covid19za	National Institute for Communicable Diseases (NICD)	Made available by the University of Pretoria on Github	152	3058695	5377	516862
2020-08-04	19507	3078202	https://github.com/dsfsi/covid19za	National Institute for Communicable Diseases (NICD)	Made available by the University of Pretoria on Github	153	3078202	4456	521318
2020-08-05	34989	3113191	https://github.com/dsfsi/covid19za	National Institute for Communicable Diseases (NICD)	Made available by the University of Pretoria on Github	154	3113191	8559	529877
2020-08-06	36616	3149807	https://github.com/dsfsi/covid19za	National Institute for Communicable Diseases (NICD)	Made available by the University of Pretoria on Github	155	3149807	8307	538184
2020-08-07	33851	3183658	https://www.nicd.ac.za/wp-content/uploads/2020/08/COVID-19-Daily-Report-National-Public-07Aug2020.pdf	National Institute for Communicable Diseases (NICD)	Cross-checked on 2020-09-16 to ensure accuracy	156	3183658	7292	545476
2020-08-08	36607	3220265	https://github.com/dsfsi/covid19za	National Institute for Communicable Diseases (NICD)	Made available by the University of Pretoria on Github	157	3220265	7712	553188
2020-08-09	30318	3250583	https://github.com/dsfsi/covid19za	National Institute for Communicable Diseases (NICD)	Made available by the University of Pretoria on Github	158	3250583	6671	559859
2020-08-10	16911	3267494	https://github.com/dsfsi/covid19za	National Institute for Communicable Diseases (NICD)	Made available by the University of Pretoria on Github	159	3267494	3739	563598
2020-08-11	11483	3278977	https://github.com/dsfsi/covid19za	National Institute for Communicable Diseases (NICD)	Made available by the University of Pretoria on Github	160	3278977	2511	566109
2020-08-12	16457	3295434	https://github.com/dsfsi/covid19za	National Institute for Communicable Diseases (NICD)	Made available by the University of Pretoria on Github	161	3295434	2810	568919
2020-08-13	20063	3315497	https://www.nicd.ac.za/wp-content/uploads/2020/08/COVID-19-Daily-Report-National-Public-13Aug2020.pdf	National Institute for Communicable Diseases (NICD)	Cross-checked on 2020-09-02 to ensure accuracy	162	3315497	3946	572865
2020-08-14	35614	3351111	https://github.com/dsfsi/covid19za	National Institute for Communicable Diseases (NICD)	Made available by the University of Pretoria on Github	163	3351111	6275	579140
2020-08-15	26918	3378029	https://github.com/dsfsi/covid19za	National Institute for Communicable Diseases (NICD)	Made available by the University of Pretoria on Github	164	3378029	4513	583653
2020-08-16	22609	3400638	https://github.com/dsfsi/covid19za	National Institute for Communicable Diseases (NICD)	Made available by the University of Pretoria on Github	165	3400638	3692	587345
2020-08-17	15032	3415670	https://github.com/dsfsi/covid19za	National Institute for Communicable Diseases (NICD)	Made available by the University of Pretoria on Github	166	3415670	2541	589886
2020-08-18	14677	3430347	https://github.com/dsfsi/covid19za	National Institute for Communicable Diseases (NICD)	Made available by the University of Pretoria on Github	167	3430347	2258	592144
2020-08-19	25324	3455671	https://github.com/dsfsi/covid19za	National Institute for Communicable Diseases (NICD)	Made available by the University of Pretoria on Github	168	3455671	3916	596060
2020-08-20	24612	3480283	https://github.com/dsfsi/covid19za	National Institute for Communicable Diseases (NICD)	Made available by the University of Pretoria on Github	169	3480283	3880	599940
2020-08-21	24224	3504507	https://github.com/dsfsi/covid19za	National Institute for Communicable Diseases (NICD)	Made available by the University of Pretoria on Github	170	3504507	3398	603338
2020-08-22	30560	3535067	https://github.com/dsfsi/covid19za	National Institute for Communicable Diseases (NICD)	Made available by the University of Pretoria on Github	171	3535067	3707	607045
2020-08-23	18358	3553425	https://github.com/dsfsi/covid19za	National Institute for Communicable Diseases (NICD)	Made available by the University of Pretoria on Github	172	3553425	2728	609773
2020-08-24	10640	3564065	https://github.com/dsfsi/covid19za	National Institute for Communicable Diseases (NICD)	Made available by the University of Pretoria on Github	173	3564065	1677	611450
2020-08-25	14771	3578836	https://github.com/dsfsi/covid19za	National Institute for Communicable Diseases (NICD)	Made available by the University of Pretoria on Github	174	3578836	1567	613017
2020-08-26	20137	3598973	https://github.com/dsfsi/covid19za	National Institute for Communicable Diseases (NICD)	Made available by the University of Pretoria on Github	175	3598973	2684	615701
2020-08-27	19009	3617982	https://github.com/dsfsi/covid19za	National Institute for Communicable Diseases (NICD)	Made available by the University of Pretoria on Github	176	3617982	2585	618286
2020-08-28	14329	3632311	https://github.com/dsfsi/covid19za	National Institute for Communicable Diseases (NICD)	Made available by the University of Pretoria on Github	177	3632311	1846	620132
2020-08-29	20659	3652970	https://www.nicd.ac.za/wp-content/uploads/2020/08/COVID-19-Daily-Report-National-Public-29Aug2020.pdf	National Institute for Communicable Diseases (NICD)	Cross-checked on 2020-09-24 to ensure accuracy	178	3652970	2419	622551
2020-08-30	21902	3674872	https://github.com/dsfsi/covid19za	National Institute for Communicable Diseases (NICD)	Made available by the University of Pretoria on Github	179	3674872	2505	625056
2020-08-31	18849	3693721	https://github.com/dsfsi/covid19za	National Institute for Communicable Diseases (NICD)	Made available by the University of Pretoria on Github	180	3693721	1985	627041
2020-09-01	11687	3705408	https://github.com/dsfsi/covid19za	National Institute for Communicable Diseases (NICD)	Made available by the University of Pretoria on Github	181	3705408	1218	628259
2020-09-02	21313	3726721	https://github.com/dsfsi/covid19za	National Institute for Communicable Diseases (NICD)	Made available by the University of Pretoria on Github	182	3726721	2336	630595
2020-09-03	20380	3747101	https://github.com/dsfsi/covid19za	National Institute for Communicable Diseases (NICD)	Made available by the University of Pretoria on Github	183	3747101	2420	633015
2020-09-04	18599	3765700	https://github.com/dsfsi/covid19za	National Institute for Communicable Diseases (NICD)	Made available by the University of Pretoria on Github	184	3765700	2063	635078
2020-09-05	18123	3783823	https://github.com/dsfsi/covid19za	National Institute for Communicable Diseases (NICD)	Made available by the University of Pretoria on Github	185	3783823	1806	636884
2020-09-06	16367	3800190	https://github.com/dsfsi/covid19za	National Institute for Communicable Diseases (NICD)	Made available by the University of Pretoria on Github	186	3800190	1633	638517
2020-09-07	8759	3808949	https://github.com/dsfsi/covid19za	National Institute for Communicable Diseases (NICD)	Made available by the University of Pretoria on Github	187	3808949	845	639362
2020-09-08	12213	3821162	https://github.com/dsfsi/covid19za	National Institute for Communicable Diseases (NICD)	Made available by the University of Pretoria on Github	188	3821162	1079	640441
2020-09-09	21736	3842898	https://github.com/dsfsi/covid19za	National Institute for Communicable Diseases (NICD)	Made available by the University of Pretoria on Github	189	3842898	1990	642431
2020-09-10	20555	3863453	https://github.com/dsfsi/covid19za	National Institute for Communicable Diseases (NICD)	Made available by the University of Pretoria on Github	190	3863453	2007	644438
2020-09-11	20713	3884166	https://github.com/dsfsi/covid19za	National Institute for Communicable Diseases (NICD)	Made available by the University of Pretoria on Github	191	3884166	1960	646398
2020-09-12	18620	3902786	https://github.com/dsfsi/covid19za	National Institute for Communicable Diseases (NICD)	Made available by the University of Pretoria on Github	192	3902786	1816	648214
2020-09-13	15692	3918478	https://github.com/dsfsi/covid19za	National Institute for Communicable Diseases (NICD)	Made available by the University of Pretoria on Github	193	3918478	1579	649793
2020-09-14	10136	3928614	https://github.com/dsfsi/covid19za	National Institute for Communicable Diseases (NICD)	Made available by the University of Pretoria on Github	194	3928614	956	650749
2020-09-15	11603	3940217	https://www.nicd.ac.za/latest-confirmed-cases-of-covid-19-in-south-africa-15-sept-2020/	National Institute for Communicable Diseases (NICD)	Cross-checked on 2020-10-29 to ensure accuracy	195	3940217	772	651521
2020-09-16	20962	3961179	https://github.com/dsfsi/covid19za	National Institute for Communicable Diseases (NICD)	Made available by the University of Pretoria on Github	196	3961179	1923	653444
2020-09-17	22354	3983533	https://github.com/dsfsi/covid19za	National Institute for Communicable Diseases (NICD)	Made available by the University of Pretoria on Github	197	3983533	2128	655572
2020-09-18	20057	4003590	https://github.com/dsfsi/covid19za	National Institute for Communicable Diseases (NICD)	Made available by the University of Pretoria on Github	198	4003590	2055	657627
2020-09-19	21069	4024659	https://github.com/dsfsi/covid19za	National Institute for Communicable Diseases (NICD)	Made available by the University of Pretoria on Github	199	4024659	2029	659656
2020-09-20	16884	4041543	https://github.com/dsfsi/covid19za	National Institute for Communicable Diseases (NICD)	Made available by the University of Pretoria on Github	200	4041543	1555	661211
2020-09-21	6180	4047723	https://github.com/dsfsi/covid19za	National Institute for Communicable Diseases (NICD)	Made available by the University of Pretoria on Github	201	4047723	725	661936
2020-09-22	16394	4064117	https://github.com/dsfsi/covid19za	National Institute for Communicable Diseases (NICD)	Made available by the University of Pretoria on Github	202	4064117	1346	663282
2020-09-23	19640	4083757	https://github.com/dsfsi/covid19za	National Institute for Communicable Diseases (NICD)	Made available by the University of Pretoria on Github	203	4083757	1906	665188
2020-09-24	18405	4102162	https://github.com/dsfsi/covid19za	National Institute for Communicable Diseases (NICD)	Made available by the University of Pretoria on Github	204	4102162	1861	667049
2020-09-25	14917	4117079	https://www.nicd.ac.za/wp-content/uploads/2020/09/COVID-19-National-Daily-Report_Public-250920.pdf	National Institute for Communicable Diseases (NICD)	Cross-checked on 2020-10-05 to ensure accuracy	205	4117079	1480	668529
2020-09-26	11359	4128438	https://twitter.com/nicd_sa/status/1309939638367408128	National Institute for Communicable Diseases (NICD)	Cross-checked on 2021-02-08 to ensure accuracy	206	4128438	969	669498
2020-09-27	15028	4143466	https://github.com/dsfsi/covid19za	National Institute for Communicable Diseases (NICD)	Made available by the University of Pretoria on Github	207	4143466	1268	670766
2020-09-28	9014	4152480	https://github.com/dsfsi/covid19za	National Institute for Communicable Diseases (NICD)	Made available by the University of Pretoria on Github	208	4152480	903	671669
2020-09-29	12011	4164491	https://github.com/dsfsi/covid19za	National Institute for Communicable Diseases (NICD)	Made available by the University of Pretoria on Github	209	4164491	903	672572
2020-09-30	23426	4187917	https://twitter.com/nicd_sa/status/1311395875869151241	National Institute for Communicable Diseases (NICD)	Cross-checked on 2021-01-18 to ensure accuracy	210	4187917	1767	674339
2020-10-01	21132	4209049	https://github.com/dsfsi/covid19za	National Institute for Communicable Diseases (NICD)	Made available by the University of Pretoria on Github	211	4209049	1745	676084
